# Ultra-Rare Genetic Variation in Relapsing Polychondritis: A Whole-Exome Sequencing Study

**DOI:** 10.1101/2023.04.10.23288250

**Authors:** Yiming Luo, Marcela A. Ferrada, Keith A. Sikora, Cameron Rankin, Hugh Alessi, Daniel L. Kastner, Zuoming Deng, Mengqi Zhang, Peter A. Merkel, Virginia B. Kraus, Andrew S. Allen, Peter C. Grayson

## Abstract

**Objective:** Relapsing polychondritis (RP) is a systemic inflammatory disease of unknown etiology. The study objective was to examine the contribution of rare genetic variations in RP.

**Methods:** We performed a case-control exome-wide rare variant association analysis including 66 unrelated European American RP cases and 2923 healthy controls. Gene-level collapsing analysis was performed using Firth’s logistics regression. Pathway analysis was performed on an exploratory basis with three different methods: Gene Set Enrichment Analysis (GSEA), sequence kernel association test (SKAT) and higher criticism test. Plasma DCBLD2 levels were measured in patients with RP and healthy controls using enzyme-linked immunosorbent assay (ELISA).

**Results:** In the collapsing analysis, RP was associated with higher burden of ultra-rare damaging variants in the *DCBLD2* gene (7.6% vs 0.1%, unadjusted odds ratio = 79.8, p = 2.93 x 10^-7^). Patients with RP and ultra-rare damaging variants in *DCBLD2* had a higher prevalence of cardiovascular manifestations. Plasma DCBLD2 protein levels were significantly higher in RP than healthy controls (5.9 vs 2.3, p < 0.001). Pathway analysis showed statistically significant enrichment of genes in the tumor necrosis factor (TNF) signaling pathway driven by rare damaging variants in *RELB*, *RELA* and *REL* using higher criticism test weighted by degree and eigenvector centrality.

**Conclusions:** This study identified specific rare variants in *DCBLD2* as putative genetic risk factors for RP. Genetic variation within the TNF pathway is also potentially associated with development of RP. These findings should be validated in additional patients with RP and supported by future functional experiments.
