## Supplementary material for "Ultra-Rare Genetic Variation in Relapsing Polychondritis: A Whole-Exome Sequencing Study": Supplemental Table 7 Genes Favorably Weighted in the HALLMARK TNF Pathway.xlsx

### Sheet: Rare Damaging Eigen_weight
Ensembl Gene ID	Gene Symbol	QV in Cases (n=66)	QV in Controls (n=2923)	Unadjusted OR	Unweighted p Values	Original Rank	Raw Weight	Transformed Weight	Weighted p Values
ENSG00000104856	RELB	4	8	23.5081	7.68451e-05	2	0.568571	0.0116948	1.16265e-05
ENSG00000173039	RELA	1	5	8.97846	0.0402243	757	0.90104	0.00740025	0.00385101
ENSG00000162924	REL	1	7	6.40879	0.0500442	908	0.511079	0.0129993	0.00841613
ENSG00000165029	ABCA1	4	47	3.94784	0.0197517	416	0.126661	0.0511471	0.0130697
ENSG00000116044	NFE2L2	1	6	7.47949	0.0320511	625	0.17233	0.0379251	0.0157257
ENSG00000056558	TRAF1	1	10	4.48154	0.0782726	1325	0.204862	0.0320273	0.0324317
ENSG00000110330	BIRC2	1	10	4.48154	0.0933436	1504	0.196451	0.0333689	0.0402965
ENSG00000145901	TNIP1	1	14	3.1967	0.155101	2251	0.24775	0.0265784	0.0533313
ENSG00000123358	NR4A1	1	15	2.98256	0.117503	1778	0.140572	0.046237	0.0702872
ENSG00000118503	TNFAIP3	1	16	2.79519	0.144117	2092	0.161832	0.040321	0.0751775

### Sheet: Rare Damaging Degree_weight
Ensembl Gene ID	Gene Symbol	QV in Cases (n=66)	QV in Controls (n=2923)	Unadjusted OR	Unweighted p Values	Original Rank	Raw Weight	Transformed Weight	Weighted p Values
ENSG00000104856	RELB	4	8	23.5081	7.68451e-05	2	9	0.0410027	3.02094e-05
ENSG00000173039	RELA	1	5	8.97846	0.0402243	757	33	0.0113447	0.00437518
ENSG00000162924	REL	1	7	6.40879	0.0500442	908	17	0.02191	0.0105126
ENSG00000056558	TRAF1	1	10	4.48154	0.0782726	1325	21	0.0177722	0.0133372
ENSG00000116044	NFE2L2	1	6	7.47949	0.0320511	625	7	0.0524234	0.0161095
ENSG00000110330	BIRC2	1	10	4.48154	0.0933436	1504	16	0.0232641	0.0208201
ENSG00000118503	TNFAIP3	1	16	2.79519	0.144117	2092	11	0.033668	0.0465208
ENSG00000145901	TNIP1	1	14	3.1967	0.155101	2251	8	0.046015	0.0684267
ENSG00000123358	NR4A1	1	15	2.98256	0.117503	1778	4	0.0900437	0.101441

### Sheet: Ultra_Rare Eigen_weight
Ensembl Gene ID	Gene Symbol	QV in Cases (n=66)	QV in Controls (n=2923)	Unadjusted OR	Unweighted p Values	Original Rank	Raw Weight	Transformed Weight	Weighted p Values
ENSG00000104856	RELB	1	3	14.9744	0.0204306	394	0.568571	0.011557	0.00313012
ENSG00000162924	REL	1	3	14.9744	0.0196553	385	0.511079	0.012846	0.0033472
ENSG00000165029	ABCA1	1	11	4.07273	0.117587	812	0.126661	0.0505281	0.0787638

### Sheet: Ultra_rare Degree_weight
Ensembl Gene ID	Gene Symbol	QV in Cases (n=66)	QV in Controls (n=2923)	Unadjusted OR	Unweighted p Values	Original Rank	Raw Weight	Transformed Weight	Weighted p Values
ENSG00000162924	REL	1	3	14.9744	0.0196553	385	17	0.0201799	0.00401842
ENSG00000104856	RELB	1	3	14.9744	0.0204306	394	9	0.0377744	0.00781871
