## Supplementary material for "Ultra-Rare Genetic Variation in Relapsing Polychondritis: A Whole-Exome Sequencing Study": Supplemental Table 8 Pathway Analysis HC test.xlsx

### Sheet: Ultra-rare damaging (URD) model
Pathway	p values (unweighted)	p values (wHC_gi)	p values (wHC_degree)	p values (wHC_eigenvector)	p values (wHC_PageRank)
HALLMARK_APICAL_SURFACE	0	0	0	0	0
HALLMARK_INFLAMMATORY_RESPONSE	0	0	0	0	0
HALLMARK_KRAS_SIGNALING_UP	0	0	0	0	0
HALLMARK_HEDGEHOG_SIGNALING	0.592	0.885	1	1	0.961
HALLMARK_FATTY_ACID_METABOLISM	0.692	0.692	1	0.79	0.957
HALLMARK_EPITHELIAL_MESENCHYMAL_TRANSITION	0.951	0.61	0.761	1	1
HALLMARK_ANGIOGENESIS	0.96	0.997	0.953	0.959	1
HALLMARK_APICAL_JUNCTION	0.988	1	0.999	1	1
HALLMARK_TNFA_SIGNALING_VIA_NFKB	1	1	1	1	1
HALLMARK_HYPOXIA	1	1	1	1	1
HALLMARK_CHOLESTEROL_HOMEOSTASIS	1	1	1	1	1
HALLMARK_MITOTIC_SPINDLE	1	1	1	1	1
HALLMARK_WNT_BETA_CATENIN_SIGNALING	1	1	0.998	0.968	0.998
HALLMARK_TGF_BETA_SIGNALING	1	1	1	1	1
HALLMARK_IL6_JAK_STAT3_SIGNALING	1	1	1	1	1
HALLMARK_DNA_REPAIR	1	1	1	1	1
HALLMARK_G2M_CHECKPOINT	1	1	1	0.999	1
HALLMARK_APOPTOSIS	1	0.89	0.99	1	1
HALLMARK_NOTCH_SIGNALING	1	1	1	1	1
HALLMARK_ADIPOGENESIS	1	1	1	1	1
HALLMARK_ESTROGEN_RESPONSE_EARLY	1	1	1	1	1
HALLMARK_ESTROGEN_RESPONSE_LATE	1	1	1	1	1
HALLMARK_ANDROGEN_RESPONSE	1	0.997	0.957	1	0.984
HALLMARK_MYOGENESIS	1	1	1	1	1
HALLMARK_PROTEIN_SECRETION	1	1	0.998	1	0.999
HALLMARK_INTERFERON_ALPHA_RESPONSE	1	1	1	1	1
HALLMARK_INTERFERON_GAMMA_RESPONSE	1	1	0.851	1	1
HALLMARK_COMPLEMENT	1	0.997	1	1	1
HALLMARK_UNFOLDED_PROTEIN_RESPONSE	1	1	1	1	1
HALLMARK_PI3K_AKT_MTOR_SIGNALING	1	1	1	1	1
HALLMARK_MTORC1_SIGNALING	1	1	1	1	1
HALLMARK_E2F_TARGETS	1	1	1	1	1
HALLMARK_MYC_TARGETS_V1	1	0.57	0.998	1	0.607
HALLMARK_MYC_TARGETS_V2	1	1	1	1	1
HALLMARK_XENOBIOTIC_METABOLISM	1	1	1	1	1
HALLMARK_OXIDATIVE_PHOSPHORYLATION	1	1	0.98	1	1
HALLMARK_GLYCOLYSIS	1	1	1	1	1
HALLMARK_REACTIVE_OXYGEN_SPECIES_PATHWAY	1	1	1	1	1
HALLMARK_P53_PATHWAY	1	1	1	1	1
HALLMARK_UV_RESPONSE_UP	1	1	1	1	1
HALLMARK_UV_RESPONSE_DN	1	0.995	0.999	1	1
HALLMARK_HEME_METABOLISM	1	0.95	1	1	1
HALLMARK_COAGULATION	1	0.997	0.878	1	1
HALLMARK_IL2_STAT5_SIGNALING	1	1	1	1	1
HALLMARK_BILE_ACID_METABOLISM	1	1	1	1	1
HALLMARK_PEROXISOME	1	0.998	1	1	1
HALLMARK_ALLOGRAFT_REJECTION	1	1	1	1	1
HALLMARK_SPERMATOGENESIS	1	1	1	1	1
HALLMARK_KRAS_SIGNALING_DN	1	1	1	1	1
HALLMARK_PANCREAS_BETA_CELLS	1	1	1	1	1
GOBP_REGULATION_OF_CARTILAGE_DEVELOPMENT	1	1	0.897	0.968	1
GOBP_CARTILAGE_DEVELOPMENT	1	0.95	0.223	0.315	1
HP_ABNORMAL_CARTILAGE_MORPHOLOGY	1	1	1	1	1

### Sheet: URD model removing DCBLD2
Pathway	p values (unweighted)	p values (wHC_gi)	p values (wHC_degree)	p values (wHC_eigenvector)	p values (wHC_PageRank)
HALLMARK_HEDGEHOG_SIGNALING	0.614	0.894	1	1	0.969
HALLMARK_FATTY_ACID_METABOLISM	0.712	0.712	1	0.818	0.965
HALLMARK_EPITHELIAL_MESENCHYMAL_TRANSITION	0.958	0.632	0.782	1	1
HALLMARK_ANGIOGENESIS	0.968	0.997	0.962	0.962	1
HALLMARK_APICAL_JUNCTION	0.989	1	1	1	1
HALLMARK_TNFA_SIGNALING_VIA_NFKB	1	1	1	1	1
HALLMARK_HYPOXIA	1	1	1	1	1
HALLMARK_CHOLESTEROL_HOMEOSTASIS	1	1	1	1	1
HALLMARK_MITOTIC_SPINDLE	1	1	1	1	1
HALLMARK_WNT_BETA_CATENIN_SIGNALING	1	1	1	0.973	0.998
HALLMARK_TGF_BETA_SIGNALING	1	1	1	1	1
HALLMARK_IL6_JAK_STAT3_SIGNALING	1	1	1	1	1
HALLMARK_DNA_REPAIR	1	1	1	1	1
HALLMARK_G2M_CHECKPOINT	1	1	1	0.999	1
HALLMARK_APOPTOSIS	1	0.899	0.992	1	1
HALLMARK_NOTCH_SIGNALING	1	1	1	1	1
HALLMARK_ADIPOGENESIS	1	1	1	1	1
HALLMARK_ESTROGEN_RESPONSE_EARLY	1	1	1	1	1
HALLMARK_ESTROGEN_RESPONSE_LATE	1	1	1	1	1
HALLMARK_ANDROGEN_RESPONSE	1	0.998	0.967	1	0.989
HALLMARK_MYOGENESIS	1	1	1	1	1
HALLMARK_PROTEIN_SECRETION	1	1	0.998	1	0.999
HALLMARK_INTERFERON_ALPHA_RESPONSE	1	1	1	1	1
HALLMARK_INTERFERON_GAMMA_RESPONSE	1	1	0.869	1	1
HALLMARK_APICAL_SURFACE	1	1	1	1	1
HALLMARK_COMPLEMENT	1	0.998	1	1	1
HALLMARK_UNFOLDED_PROTEIN_RESPONSE	1	1	1	1	1
HALLMARK_PI3K_AKT_MTOR_SIGNALING	1	1	1	1	1
HALLMARK_MTORC1_SIGNALING	1	1	1	1	1
HALLMARK_E2F_TARGETS	1	1	1	1	1
HALLMARK_MYC_TARGETS_V1	1	0.589	1	1	0.631
HALLMARK_MYC_TARGETS_V2	1	1	1	1	1
HALLMARK_INFLAMMATORY_RESPONSE	1	1	1	1	1
HALLMARK_XENOBIOTIC_METABOLISM	1	1	1	1	1
HALLMARK_OXIDATIVE_PHOSPHORYLATION	1	1	0.983	1	1
HALLMARK_GLYCOLYSIS	1	1	1	1	1
HALLMARK_REACTIVE_OXYGEN_SPECIES_PATHWAY	1	1	1	1	1
HALLMARK_P53_PATHWAY	1	1	1	1	1
HALLMARK_UV_RESPONSE_UP	1	1	1	1	1
HALLMARK_UV_RESPONSE_DN	1	0.996	1	1	1
HALLMARK_HEME_METABOLISM	1	0.957	1	1	1
HALLMARK_COAGULATION	1	0.999	0.894	1	1
HALLMARK_IL2_STAT5_SIGNALING	1	1	1	1	1
HALLMARK_BILE_ACID_METABOLISM	1	1	1	1	1
HALLMARK_PEROXISOME	1	1	1	1	1
HALLMARK_ALLOGRAFT_REJECTION	1	1	1	1	1
HALLMARK_SPERMATOGENESIS	1	1	1	1	1
HALLMARK_KRAS_SIGNALING_UP	1	1	1	1	1
HALLMARK_KRAS_SIGNALING_DN	1	1	1	1	1
HALLMARK_PANCREAS_BETA_CELLS	1	1	1	1	1
GOBP_REGULATION_OF_CARTILAGE_DEVELOPMENT	1	1	0.91	0.97	1
GOBP_CARTILAGE_DEVELOPMENT	1	0.957	0.233	0.33	1
HP_ABNORMAL_CARTILAGE_MORPHOLOGY	1	1	1	1	1

### Sheet: URD removing RELB, RELA, REL
Pathway	p values (unweighted)	p values (wHC_gi)	p values (wHC_degree)	p values (wHC_eigenvector)	p values (wHC_PageRank)
HALLMARK_APICAL_SURFACE	0	0	0	0	0
HALLMARK_INFLAMMATORY_RESPONSE	0	0	0	0	0
HALLMARK_KRAS_SIGNALING_UP	0	0	0	0	0
HALLMARK_HEDGEHOG_SIGNALING	0.592	0.882	1	1	0.961
HALLMARK_FATTY_ACID_METABOLISM	0.692	0.691	1	0.793	0.957
HALLMARK_EPITHELIAL_MESENCHYMAL_TRANSITION	0.95	0.609	0.763	1	1
HALLMARK_ANGIOGENESIS	0.959	0.997	0.953	0.956	1
HALLMARK_APICAL_JUNCTION	0.988	1	0.999	1	1
HALLMARK_TNFA_SIGNALING_VIA_NFKB	1	1	1	1	1
HALLMARK_HYPOXIA	1	1	1	1	1
HALLMARK_CHOLESTEROL_HOMEOSTASIS	1	1	1	1	1
HALLMARK_MITOTIC_SPINDLE	1	1	1	1	1
HALLMARK_WNT_BETA_CATENIN_SIGNALING	1	1	0.998	0.969	0.998
HALLMARK_TGF_BETA_SIGNALING	1	1	1	1	1
HALLMARK_IL6_JAK_STAT3_SIGNALING	1	1	1	1	1
HALLMARK_DNA_REPAIR	1	1	1	1	1
HALLMARK_G2M_CHECKPOINT	1	1	1	0.999	1
HALLMARK_APOPTOSIS	1	0.867	0.989	1	1
HALLMARK_NOTCH_SIGNALING	1	1	1	1	1
HALLMARK_ADIPOGENESIS	1	1	1	1	1
HALLMARK_ESTROGEN_RESPONSE_EARLY	1	1	1	1	1
HALLMARK_ESTROGEN_RESPONSE_LATE	1	1	1	1	1
HALLMARK_ANDROGEN_RESPONSE	1	0.997	0.957	1	0.984
HALLMARK_MYOGENESIS	1	1	1	1	1
HALLMARK_PROTEIN_SECRETION	1	1	0.998	1	0.999
HALLMARK_INTERFERON_ALPHA_RESPONSE	1	1	1	1	1
HALLMARK_INTERFERON_GAMMA_RESPONSE	1	1	0.851	1	1
HALLMARK_COMPLEMENT	1	0.997	1	1	1
HALLMARK_UNFOLDED_PROTEIN_RESPONSE	1	1	1	1	1
HALLMARK_PI3K_AKT_MTOR_SIGNALING	1	1	1	1	1
HALLMARK_MTORC1_SIGNALING	1	1	1	1	1
HALLMARK_E2F_TARGETS	1	1	1	1	1
HALLMARK_MYC_TARGETS_V1	1	0.57	0.998	1	0.609
HALLMARK_MYC_TARGETS_V2	1	1	1	1	1
HALLMARK_XENOBIOTIC_METABOLISM	1	1	1	1	1
HALLMARK_OXIDATIVE_PHOSPHORYLATION	1	1	0.981	1	1
HALLMARK_GLYCOLYSIS	1	1	1	1	1
HALLMARK_REACTIVE_OXYGEN_SPECIES_PATHWAY	1	1	1	1	1
HALLMARK_P53_PATHWAY	1	1	1	1	1
HALLMARK_UV_RESPONSE_UP	1	1	1	1	1
HALLMARK_UV_RESPONSE_DN	1	0.995	0.999	1	1
HALLMARK_HEME_METABOLISM	1	0.949	1	1	1
HALLMARK_COAGULATION	1	0.997	0.878	1	1
HALLMARK_IL2_STAT5_SIGNALING	1	1	1	1	1
HALLMARK_BILE_ACID_METABOLISM	1	1	1	1	1
HALLMARK_PEROXISOME	1	0.998	1	1	1
HALLMARK_ALLOGRAFT_REJECTION	1	1	1	1	1
HALLMARK_SPERMATOGENESIS	1	1	1	1	1
HALLMARK_KRAS_SIGNALING_DN	1	1	1	1	1
HALLMARK_PANCREAS_BETA_CELLS	1	1	1	1	1
GOBP_REGULATION_OF_CARTILAGE_DEVELOPMENT	1	1	0.897	0.968	1
GOBP_CARTILAGE_DEVELOPMENT	1	0.949	0.223	0.312	1
HP_ABNORMAL_CARTILAGE_MORPHOLOGY	1	1	1	1	1

### Sheet: Rare damaging (RD) model
Pathway	p values (unweighted)	p values (wHC_gi)	p values (wHC_degree)	p values (wHC_eigenvector)	p values (wHC_PageRank)
HALLMARK_APICAL_SURFACE	0.109	0.074	0.89	0.13	0.147
HALLMARK_KRAS_SIGNALING_UP	0.228	0.074	0.993	1	0.605
HALLMARK_INFLAMMATORY_RESPONSE	0.302	0.224	0.646	1	0.147
HALLMARK_TNFA_SIGNALING_VIA_NFKB	0.508	1	0.039	0	0.176
HALLMARK_MITOTIC_SPINDLE	0.508	0.737	0.895	0.809	0.614
HALLMARK_G2M_CHECKPOINT	0.681	0.866	0.61	0.385	0.628
HALLMARK_FATTY_ACID_METABOLISM	0.957	0.997	0.999	0.991	0.997
HALLMARK_WNT_BETA_CATENIN_SIGNALING	0.969	0.964	1	1	1
HALLMARK_ANDROGEN_RESPONSE	0.982	1	1	0.99	1
HALLMARK_P53_PATHWAY	0.985	0.996	1	0.97	0.982
HALLMARK_APICAL_JUNCTION	0.99	0.817	1	1	1
GOBP_CARTILAGE_DEVELOPMENT	0.993	1	1	1	1
HALLMARK_XENOBIOTIC_METABOLISM	0.994	0.918	1	1	1
HALLMARK_REACTIVE_OXYGEN_SPECIES_PATHWAY	0.998	1	1	1	1
HALLMARK_PANCREAS_BETA_CELLS	0.998	1	1	0.999	0.996
HALLMARK_NOTCH_SIGNALING	0.999	1	1	1	1
HALLMARK_MYC_TARGETS_V1	0.999	0.91	0.911	0.999	0.856
HALLMARK_UV_RESPONSE_DN	0.999	1	1	1	1
HALLMARK_HYPOXIA	1	1	1	1	1
HALLMARK_CHOLESTEROL_HOMEOSTASIS	1	1	1	0.956	1
HALLMARK_TGF_BETA_SIGNALING	1	1	1	1	1
HALLMARK_IL6_JAK_STAT3_SIGNALING	1	1	1	1	1
HALLMARK_DNA_REPAIR	1	1	1	1	1
HALLMARK_APOPTOSIS	1	1	1	1	1
HALLMARK_ADIPOGENESIS	1	0.882	1	1	1
HALLMARK_ESTROGEN_RESPONSE_EARLY	1	1	1	1	1
HALLMARK_ESTROGEN_RESPONSE_LATE	1	1	1	1	1
HALLMARK_MYOGENESIS	1	1	1	1	1
HALLMARK_PROTEIN_SECRETION	1	1	0.999	1	0.986
HALLMARK_INTERFERON_ALPHA_RESPONSE	1	1	1	1	1
HALLMARK_INTERFERON_GAMMA_RESPONSE	1	1	1	1	1
HALLMARK_HEDGEHOG_SIGNALING	1	1	1	1	1
HALLMARK_COMPLEMENT	1	1	1	1	1
HALLMARK_UNFOLDED_PROTEIN_RESPONSE	1	1	1	1	1
HALLMARK_PI3K_AKT_MTOR_SIGNALING	1	1	1	1	0.996
HALLMARK_MTORC1_SIGNALING	1	1	1	1	1
HALLMARK_E2F_TARGETS	1	1	1	1	1
HALLMARK_MYC_TARGETS_V2	1	1	1	1	1
HALLMARK_EPITHELIAL_MESENCHYMAL_TRANSITION	1	1	0.999	0.992	1
HALLMARK_OXIDATIVE_PHOSPHORYLATION	1	1	1	1	1
HALLMARK_GLYCOLYSIS	1	1	1	1	1
HALLMARK_UV_RESPONSE_UP	1	0.974	0.989	1	0.996
HALLMARK_ANGIOGENESIS	1	1	1	1	1
HALLMARK_HEME_METABOLISM	1	1	1	1	1
HALLMARK_COAGULATION	1	1	1	1	1
HALLMARK_IL2_STAT5_SIGNALING	1	1	1	1	1
HALLMARK_BILE_ACID_METABOLISM	1	1	1	1	1
HALLMARK_PEROXISOME	1	1	1	1	1
HALLMARK_ALLOGRAFT_REJECTION	1	1	1	1	1
HALLMARK_SPERMATOGENESIS	1	1	1	1	1
HALLMARK_KRAS_SIGNALING_DN	1	1	1	1	1
GOBP_REGULATION_OF_CARTILAGE_DEVELOPMENT	1	1	1	1	1
HP_ABNORMAL_CARTILAGE_MORPHOLOGY	1	1	1	1	1

### Sheet: RD model removing DCBLD2
Pathway	p values (unweighted)	p values (wHC_gi)	p values (wHC_degree)	p values (wHC_eigenvector)	p values (wHC_PageRank)
HALLMARK_TNFA_SIGNALING_VIA_NFKB	0.526	1	0.039	0	0.18
HALLMARK_MITOTIC_SPINDLE	0.526	0.756	0.897	0.809	0.627
HALLMARK_G2M_CHECKPOINT	0.708	0.875	0.61	0.388	0.641
HALLMARK_FATTY_ACID_METABOLISM	0.966	0.997	0.999	0.992	0.997
HALLMARK_WNT_BETA_CATENIN_SIGNALING	0.976	0.971	1	1	1
HALLMARK_ANDROGEN_RESPONSE	0.985	1	1	0.992	1
HALLMARK_P53_PATHWAY	0.988	0.996	1	0.97	0.982
HALLMARK_APICAL_JUNCTION	0.992	0.831	1	1	1
HALLMARK_XENOBIOTIC_METABOLISM	0.994	0.925	1	1	1
GOBP_CARTILAGE_DEVELOPMENT	0.994	1	1	1	1
HALLMARK_REACTIVE_OXYGEN_SPECIES_PATHWAY	0.998	1	1	1	1
HALLMARK_PANCREAS_BETA_CELLS	0.998	1	1	0.999	0.996
HALLMARK_HYPOXIA	1	1	1	1	1
HALLMARK_CHOLESTEROL_HOMEOSTASIS	1	1	1	0.96	1
HALLMARK_TGF_BETA_SIGNALING	1	1	1	1	1
HALLMARK_IL6_JAK_STAT3_SIGNALING	1	1	1	1	1
HALLMARK_DNA_REPAIR	1	1	1	1	1
HALLMARK_APOPTOSIS	1	1	1	1	1
HALLMARK_NOTCH_SIGNALING	1	1	1	0.999	1
HALLMARK_ADIPOGENESIS	1	0.89	1	1	1
HALLMARK_ESTROGEN_RESPONSE_EARLY	1	1	1	1	1
HALLMARK_ESTROGEN_RESPONSE_LATE	1	1	1	1	1
HALLMARK_MYOGENESIS	1	1	1	1	1
HALLMARK_PROTEIN_SECRETION	1	1	0.999	1	0.986
HALLMARK_INTERFERON_ALPHA_RESPONSE	1	1	1	0.999	1
HALLMARK_INTERFERON_GAMMA_RESPONSE	1	1	1	1	1
HALLMARK_APICAL_SURFACE	1	1	1	1	1
HALLMARK_HEDGEHOG_SIGNALING	1	1	1	1	1
HALLMARK_COMPLEMENT	1	1	1	0.999	1
HALLMARK_UNFOLDED_PROTEIN_RESPONSE	1	1	1	1	1
HALLMARK_PI3K_AKT_MTOR_SIGNALING	1	1	1	1	0.996
HALLMARK_MTORC1_SIGNALING	1	1	1	1	1
HALLMARK_E2F_TARGETS	1	1	1	1	1
HALLMARK_MYC_TARGETS_V1	1	0.917	0.913	0.999	0.862
HALLMARK_MYC_TARGETS_V2	1	1	1	1	1
HALLMARK_EPITHELIAL_MESENCHYMAL_TRANSITION	1	1	0.999	0.992	1
HALLMARK_INFLAMMATORY_RESPONSE	1	1	0.646	1	0.526
HALLMARK_OXIDATIVE_PHOSPHORYLATION	1	1	1	1	1
HALLMARK_GLYCOLYSIS	1	1	1	1	1
HALLMARK_UV_RESPONSE_UP	1	0.981	0.99	1	0.996
HALLMARK_UV_RESPONSE_DN	1	1	1	1	1
HALLMARK_ANGIOGENESIS	1	1	1	0.999	1
HALLMARK_HEME_METABOLISM	1	1	1	1	1
HALLMARK_COAGULATION	1	1	1	1	1
HALLMARK_IL2_STAT5_SIGNALING	1	1	1	1	1
HALLMARK_BILE_ACID_METABOLISM	1	1	1	1	1
HALLMARK_PEROXISOME	1	1	1	1	1
HALLMARK_ALLOGRAFT_REJECTION	1	1	1	1	1
HALLMARK_SPERMATOGENESIS	1	1	1	0.999	1
HALLMARK_KRAS_SIGNALING_UP	1	1	0.998	1	1
HALLMARK_KRAS_SIGNALING_DN	1	1	1	1	1
GOBP_REGULATION_OF_CARTILAGE_DEVELOPMENT	1	1	1	1	1
HP_ABNORMAL_CARTILAGE_MORPHOLOGY	1	1	1	1	1

### Sheet: RD removing RELB, RELA, REL
Pathway	p values (unweighted)	p values (wHC_gi)	p values (wHC_degree)	p values (wHC_eigenvector)	p values (wHC_PageRank)
HALLMARK_APICAL_SURFACE	0.109	0.074	0.895	0.13	0.147
HALLMARK_KRAS_SIGNALING_UP	0.228	0.074	0.993	1	0.609
HALLMARK_INFLAMMATORY_RESPONSE	0.302	0.224	0.65	1	0.147
HALLMARK_MITOTIC_SPINDLE	0.508	0.737	0.9	0.816	0.619
HALLMARK_G2M_CHECKPOINT	0.686	0.864	0.614	0.387	0.634
HALLMARK_FATTY_ACID_METABOLISM	0.963	0.997	0.999	0.991	0.997
HALLMARK_WNT_BETA_CATENIN_SIGNALING	0.972	0.964	1	1	1
HALLMARK_ANDROGEN_RESPONSE	0.982	1	1	0.989	1
HALLMARK_P53_PATHWAY	0.985	0.996	1	0.972	0.982
HALLMARK_APICAL_JUNCTION	0.99	0.817	1	1	1
GOBP_CARTILAGE_DEVELOPMENT	0.993	1	1	1	1
HALLMARK_XENOBIOTIC_METABOLISM	0.994	0.918	1	1	1
HALLMARK_NOTCH_SIGNALING	0.999	1	1	1	1
HALLMARK_MYC_TARGETS_V1	0.999	0.909	0.915	0.999	0.857
HALLMARK_REACTIVE_OXYGEN_SPECIES_PATHWAY	0.999	1	1	1	1
HALLMARK_UV_RESPONSE_DN	0.999	1	1	1	1
HALLMARK_PANCREAS_BETA_CELLS	0.999	1	1	0.999	0.996
HALLMARK_TNFA_SIGNALING_VIA_NFKB	1	1	1	1	1
HALLMARK_HYPOXIA	1	1	1	1	1
HALLMARK_CHOLESTEROL_HOMEOSTASIS	1	1	1	0.962	1
HALLMARK_TGF_BETA_SIGNALING	1	1	1	1	1
HALLMARK_IL6_JAK_STAT3_SIGNALING	1	1	1	1	1
HALLMARK_DNA_REPAIR	1	1	1	1	1
HALLMARK_APOPTOSIS	1	1	1	1	1
HALLMARK_ADIPOGENESIS	1	0.881	1	1	1
HALLMARK_ESTROGEN_RESPONSE_EARLY	1	1	1	1	1
HALLMARK_ESTROGEN_RESPONSE_LATE	1	1	1	1	1
HALLMARK_MYOGENESIS	1	1	1	1	1
HALLMARK_PROTEIN_SECRETION	1	1	0.999	1	0.986
HALLMARK_INTERFERON_ALPHA_RESPONSE	1	1	1	1	1
HALLMARK_INTERFERON_GAMMA_RESPONSE	1	1	1	1	1
HALLMARK_HEDGEHOG_SIGNALING	1	1	1	1	1
HALLMARK_COMPLEMENT	1	1	1	1	1
HALLMARK_UNFOLDED_PROTEIN_RESPONSE	1	1	1	1	1
HALLMARK_PI3K_AKT_MTOR_SIGNALING	1	1	1	1	0.996
HALLMARK_MTORC1_SIGNALING	1	1	1	1	1
HALLMARK_E2F_TARGETS	1	1	1	1	1
HALLMARK_MYC_TARGETS_V2	1	1	1	1	1
HALLMARK_EPITHELIAL_MESENCHYMAL_TRANSITION	1	1	0.999	0.991	1
HALLMARK_OXIDATIVE_PHOSPHORYLATION	1	1	1	1	1
HALLMARK_GLYCOLYSIS	1	1	1	1	1
HALLMARK_UV_RESPONSE_UP	1	0.973	0.989	1	0.996
HALLMARK_ANGIOGENESIS	1	1	1	1	1
HALLMARK_HEME_METABOLISM	1	1	1	1	1
HALLMARK_COAGULATION	1	1	1	1	1
HALLMARK_IL2_STAT5_SIGNALING	1	1	1	1	1
HALLMARK_BILE_ACID_METABOLISM	1	1	1	1	1
HALLMARK_PEROXISOME	1	1	1	1	1
HALLMARK_ALLOGRAFT_REJECTION	1	1	1	1	1
HALLMARK_SPERMATOGENESIS	1	1	1	1	1
HALLMARK_KRAS_SIGNALING_DN	1	1	1	1	1
GOBP_REGULATION_OF_CARTILAGE_DEVELOPMENT	1	1	1	1	1
HP_ABNORMAL_CARTILAGE_MORPHOLOGY	1	1	1	1	1

### Sheet: Rare PTV model
Pathway	p values (unweighted)	p values (wHC_gi)	p values (wHC_degree)	p values (wHC_eigenvector)	p values (wHC_PageRank)
HALLMARK_APICAL_SURFACE	0.078	0	0.918	0.099	0.079
HALLMARK_KRAS_SIGNALING_UP	0.142	0.047	1	1	0.211
HALLMARK_INFLAMMATORY_RESPONSE	0.229	0.116	1	1	0.293
HALLMARK_PI3K_AKT_MTOR_SIGNALING	0.747	1	1	1	1
HALLMARK_CHOLESTEROL_HOMEOSTASIS	0.864	0.995	1	1	0.998
HALLMARK_UNFOLDED_PROTEIN_RESPONSE	0.956	1	1	1	1
GOBP_REGULATION_OF_CARTILAGE_DEVELOPMENT	0.978	0.967	0.981	0.99	0.957
HALLMARK_MTORC1_SIGNALING	0.987	1	0.998	1	1
HALLMARK_HEDGEHOG_SIGNALING	0.994	1	0.998	1	0.998
HALLMARK_IL2_STAT5_SIGNALING	0.996	0.886	1	1	1
HALLMARK_HYPOXIA	0.999	1	1	1	1
HALLMARK_WNT_BETA_CATENIN_SIGNALING	0.999	1	1	1	1
HALLMARK_IL6_JAK_STAT3_SIGNALING	0.999	1	1	1	1
HALLMARK_NOTCH_SIGNALING	0.999	1	1	1	1
HALLMARK_ANDROGEN_RESPONSE	0.999	0.886	1	1	1
HALLMARK_PROTEIN_SECRETION	0.999	1	1	1	1
HALLMARK_APICAL_JUNCTION	0.999	1	1	1	1
HALLMARK_E2F_TARGETS	0.999	0.886	0.934	0.923	0.426
HALLMARK_MYC_TARGETS_V2	0.999	1	1	1	1
HALLMARK_EPITHELIAL_MESENCHYMAL_TRANSITION	0.999	1	1	1	1
HALLMARK_GLYCOLYSIS	0.999	1	1	0.965	0.956
HALLMARK_REACTIVE_OXYGEN_SPECIES_PATHWAY	0.999	1	1	1	1
HALLMARK_UV_RESPONSE_UP	0.999	0.992	1	1	1
HALLMARK_ANGIOGENESIS	0.999	1	1	1	1
GOBP_CARTILAGE_DEVELOPMENT	0.999	0.995	1	1	1
HALLMARK_TNFA_SIGNALING_VIA_NFKB	1	0.995	1	1	0.998
HALLMARK_MITOTIC_SPINDLE	1	0.991	1	1	1
HALLMARK_TGF_BETA_SIGNALING	1	1	1	1	1
HALLMARK_DNA_REPAIR	1	1	1	1	1
HALLMARK_G2M_CHECKPOINT	1	1	0.995	1	1
HALLMARK_APOPTOSIS	1	1	1	1	1
HALLMARK_ADIPOGENESIS	1	1	1	1	1
HALLMARK_ESTROGEN_RESPONSE_EARLY	1	1	1	1	1
HALLMARK_ESTROGEN_RESPONSE_LATE	1	1	1	1	1
HALLMARK_MYOGENESIS	1	1	1	1	1
HALLMARK_INTERFERON_ALPHA_RESPONSE	1	1	1	1	1
HALLMARK_INTERFERON_GAMMA_RESPONSE	1	1	1	1	1
HALLMARK_COMPLEMENT	1	1	1	1	1
HALLMARK_MYC_TARGETS_V1	1	0.839	0.454	0.947	0.76
HALLMARK_XENOBIOTIC_METABOLISM	1	1	1	1	1
HALLMARK_FATTY_ACID_METABOLISM	1	0.987	1	1	1
HALLMARK_OXIDATIVE_PHOSPHORYLATION	1	0.968	1	1	0.998
HALLMARK_P53_PATHWAY	1	1	1	1	1
HALLMARK_UV_RESPONSE_DN	1	1	1	1	1
HALLMARK_HEME_METABOLISM	1	0.996	1	1	1
HALLMARK_COAGULATION	1	1	1	1	1
HALLMARK_BILE_ACID_METABOLISM	1	1	1	1	1
HALLMARK_PEROXISOME	1	1	1	1	1
HALLMARK_ALLOGRAFT_REJECTION	1	1	1	1	1
HALLMARK_SPERMATOGENESIS	1	1	1	1	1
HALLMARK_KRAS_SIGNALING_DN	1	1	1	1	1
HALLMARK_PANCREAS_BETA_CELLS	1	1	1	1	1
HP_ABNORMAL_CARTILAGE_MORPHOLOGY	1	1	1	1	1

### Sheet: Rare PTV removing DCBLD2
Pathway	p values (unweighted)	p values (wHC_gi)	p values (wHC_degree)	p values (wHC_eigenvector)	p values (wHC_PageRank)
HALLMARK_PI3K_AKT_MTOR_SIGNALING	0.767	1	1	1	1
HALLMARK_CHOLESTEROL_HOMEOSTASIS	0.874	0.996	1	0.949	0.999
HALLMARK_UNFOLDED_PROTEIN_RESPONSE	0.963	1	1	1	1
GOBP_REGULATION_OF_CARTILAGE_DEVELOPMENT	0.98	0.972	0.983	0.99	0.965
HALLMARK_MTORC1_SIGNALING	0.99	1	0.998	1	1
HALLMARK_HEDGEHOG_SIGNALING	0.996	1	0.998	1	1
HALLMARK_IL2_STAT5_SIGNALING	0.997	0.903	1	1	1
HALLMARK_KRAS_SIGNALING_UP	0.997	1	1	1	1
HALLMARK_HYPOXIA	0.999	1	1	1	1
HALLMARK_WNT_BETA_CATENIN_SIGNALING	0.999	1	1	1	1
HALLMARK_IL6_JAK_STAT3_SIGNALING	0.999	1	1	1	1
HALLMARK_NOTCH_SIGNALING	0.999	1	1	1	1
HALLMARK_ANDROGEN_RESPONSE	0.999	0.903	1	1	1
HALLMARK_PROTEIN_SECRETION	0.999	1	1	1	1
HALLMARK_APICAL_JUNCTION	0.999	1	1	1	1
HALLMARK_E2F_TARGETS	0.999	0.903	0.935	0.928	0.444
HALLMARK_MYC_TARGETS_V2	0.999	1	1	1	1
HALLMARK_EPITHELIAL_MESENCHYMAL_TRANSITION	0.999	1	1	1	1
HALLMARK_GLYCOLYSIS	0.999	1	1	0.97	0.964
HALLMARK_REACTIVE_OXYGEN_SPECIES_PATHWAY	0.999	1	1	1	1
HALLMARK_UV_RESPONSE_UP	0.999	0.995	1	1	1
HALLMARK_ANGIOGENESIS	0.999	1	1	1	1
GOBP_CARTILAGE_DEVELOPMENT	0.999	0.996	1	1	1
HALLMARK_TNFA_SIGNALING_VIA_NFKB	1	0.996	1	1	0.999
HALLMARK_MITOTIC_SPINDLE	1	0.994	1	1	1
HALLMARK_TGF_BETA_SIGNALING	1	1	1	1	1
HALLMARK_DNA_REPAIR	1	1	1	1	1
HALLMARK_G2M_CHECKPOINT	1	1	0.996	1	1
HALLMARK_APOPTOSIS	1	1	1	1	1
HALLMARK_ADIPOGENESIS	1	1	1	1	1
HALLMARK_ESTROGEN_RESPONSE_EARLY	1	1	1	1	1
HALLMARK_ESTROGEN_RESPONSE_LATE	1	1	1	1	1
HALLMARK_MYOGENESIS	1	1	1	1	1
HALLMARK_INTERFERON_ALPHA_RESPONSE	1	1	1	1	1
HALLMARK_INTERFERON_GAMMA_RESPONSE	1	1	1	1	1
HALLMARK_APICAL_SURFACE	1	1	1	1	1
HALLMARK_COMPLEMENT	1	1	1	1	1
HALLMARK_MYC_TARGETS_V1	1	0.857	0.454	0.949	0.774
HALLMARK_INFLAMMATORY_RESPONSE	1	1	1	1	1
HALLMARK_XENOBIOTIC_METABOLISM	1	1	1	1	1
HALLMARK_FATTY_ACID_METABOLISM	1	0.991	1	1	1
HALLMARK_OXIDATIVE_PHOSPHORYLATION	1	0.975	1	1	1
HALLMARK_P53_PATHWAY	1	1	1	1	1
HALLMARK_UV_RESPONSE_DN	1	1	1	1	1
HALLMARK_HEME_METABOLISM	1	0.998	1	1	1
HALLMARK_COAGULATION	1	1	1	1	1
HALLMARK_BILE_ACID_METABOLISM	1	1	1	1	1
HALLMARK_PEROXISOME	1	1	1	1	1
HALLMARK_ALLOGRAFT_REJECTION	1	1	1	1	1
HALLMARK_SPERMATOGENESIS	1	1	1	1	1
HALLMARK_KRAS_SIGNALING_DN	1	1	1	1	1
HALLMARK_PANCREAS_BETA_CELLS	1	1	1	1	1
HP_ABNORMAL_CARTILAGE_MORPHOLOGY	1	1	1	1	1

### Sheet: Recessive model
Pathway	p values (unweighted)	p values (wHC_gi)	p values (wHC_degree)	p values (wHC_eigenvector)	p values (wHC_PageRank)
HALLMARK_TNFA_SIGNALING_VIA_NFKB	0.581	0.571	0.781	0.747	0.87
HALLMARK_COAGULATION	0.78	0.796	1	1	0.997
HALLMARK_HYPOXIA	0.926	0.494	0.927	0.747	0.973
HALLMARK_NOTCH_SIGNALING	0.941	1	1	0.997	0.997
HALLMARK_P53_PATHWAY	0.941	1	1	0.978	0.999
HALLMARK_ALLOGRAFT_REJECTION	0.941	0.907	1	0.989	0.997
HALLMARK_ESTROGEN_RESPONSE_EARLY	0.98	1	0.987	0.804	0.997
HALLMARK_ESTROGEN_RESPONSE_LATE	0.98	0.999	1	0.978	0.981
HALLMARK_UNFOLDED_PROTEIN_RESPONSE	0.98	1	0.999	0.987	1
GOBP_CARTILAGE_DEVELOPMENT	0.984	1	1	1	1
HALLMARK_APOPTOSIS	0.993	0.882	1	0.994	0.997
HALLMARK_SPERMATOGENESIS	0.995	0.999	1	1	0.997
HALLMARK_INTERFERON_ALPHA_RESPONSE	0.996	0.894	0.999	0.947	0.999
HALLMARK_HEDGEHOG_SIGNALING	0.996	1	0.985	0.984	0.997
HALLMARK_MTORC1_SIGNALING	0.998	0.999	1	1	0.997
GOBP_REGULATION_OF_CARTILAGE_DEVELOPMENT	0.999	0.999	0.998	0.987	0.999
HALLMARK_CHOLESTEROL_HOMEOSTASIS	1	1	1	1	0.997
HALLMARK_MITOTIC_SPINDLE	1	1	1	1	1
HALLMARK_WNT_BETA_CATENIN_SIGNALING	1	1	1	1	1
HALLMARK_TGF_BETA_SIGNALING	1	1	1	1	1
HALLMARK_IL6_JAK_STAT3_SIGNALING	1	1	1	1	1
HALLMARK_DNA_REPAIR	1	1	1	1	1
HALLMARK_G2M_CHECKPOINT	1	0.999	1	1	0.997
HALLMARK_ADIPOGENESIS	1	1	1	1	1
HALLMARK_ANDROGEN_RESPONSE	1	1	1	1	1
HALLMARK_MYOGENESIS	1	0.544	0.903	0.416	1
HALLMARK_PROTEIN_SECRETION	1	1	1	1	1
HALLMARK_INTERFERON_GAMMA_RESPONSE	1	0.999	1	1	1
HALLMARK_APICAL_JUNCTION	1	0.95	1	1	1
HALLMARK_APICAL_SURFACE	1	1	1	1	1
HALLMARK_COMPLEMENT	1	0.996	1	1	1
HALLMARK_PI3K_AKT_MTOR_SIGNALING	1	1	1	1	1
HALLMARK_E2F_TARGETS	1	1	1	1	0.996
HALLMARK_MYC_TARGETS_V1	1	1	1	1	1
HALLMARK_MYC_TARGETS_V2	1	1	1	1	1
HALLMARK_EPITHELIAL_MESENCHYMAL_TRANSITION	1	1	1	1	1
HALLMARK_INFLAMMATORY_RESPONSE	1	1	1	1	1
HALLMARK_XENOBIOTIC_METABOLISM	1	1	1	1	1
HALLMARK_FATTY_ACID_METABOLISM	1	1	1	1	1
HALLMARK_OXIDATIVE_PHOSPHORYLATION	1	1	1	1	1
HALLMARK_GLYCOLYSIS	1	1	1	1	1
HALLMARK_REACTIVE_OXYGEN_SPECIES_PATHWAY	1	1	1	1	1
HALLMARK_UV_RESPONSE_UP	1	1	1	1	1
HALLMARK_UV_RESPONSE_DN	1	0.931	0.998	1	1
HALLMARK_ANGIOGENESIS	1	1	1	1	1
HALLMARK_HEME_METABOLISM	1	1	1	1	1
HALLMARK_IL2_STAT5_SIGNALING	1	1	1	1	1
HALLMARK_BILE_ACID_METABOLISM	1	1	1	1	1
HALLMARK_PEROXISOME	1	1	1	1	1
HALLMARK_KRAS_SIGNALING_UP	1	1	0.999	0.999	0.997
HALLMARK_KRAS_SIGNALING_DN	1	1	1	1	1
HALLMARK_PANCREAS_BETA_CELLS	1	1	1	1	1
HP_ABNORMAL_CARTILAGE_MORPHOLOGY	1	1	1	1	1

### Sheet: Synonymous model
Pathway	p values (unweighted)	p values (wHC_gi)	p values (wHC_degree)	p values (wHC_eigenvector)	p values (wHC_PageRank)
HALLMARK_IL6_JAK_STAT3_SIGNALING	0.359	0.302	0.74	1	0.833
HALLMARK_INTERFERON_ALPHA_RESPONSE	0.463	0.431	1	1	0.867
HALLMARK_ANGIOGENESIS	0.72	0.988	0.52	0.264	0.648
HALLMARK_IL2_STAT5_SIGNALING	0.724	0.522	1	1	1
HALLMARK_REACTIVE_OXYGEN_SPECIES_PATHWAY	0.769	0.672	0.52	0.505	0.88
HALLMARK_SPERMATOGENESIS	0.839	0.598	1	1	1
HALLMARK_PI3K_AKT_MTOR_SIGNALING	0.9	0.585	0.84	0.861	0.624
HALLMARK_APICAL_JUNCTION	0.956	0.88	1	1	0.993
HALLMARK_UV_RESPONSE_DN	0.983	1	0.934	0.901	0.696
HALLMARK_ALLOGRAFT_REJECTION	0.988	0.535	1	1	1
HALLMARK_INFLAMMATORY_RESPONSE	0.991	0.729	1	1	1
HALLMARK_TNFA_SIGNALING_VIA_NFKB	1	0.617	0.914	1	0.705
HALLMARK_HYPOXIA	1	0.998	0.895	1	1
HALLMARK_CHOLESTEROL_HOMEOSTASIS	1	1	0.899	1	0.823
HALLMARK_MITOTIC_SPINDLE	1	1	1	1	1
HALLMARK_WNT_BETA_CATENIN_SIGNALING	1	1	1	1	1
HALLMARK_TGF_BETA_SIGNALING	1	1	1	1	1
HALLMARK_DNA_REPAIR	1	1	1	1	1
HALLMARK_G2M_CHECKPOINT	1	1	1	1	1
HALLMARK_APOPTOSIS	1	1	0.857	1	0.881
HALLMARK_NOTCH_SIGNALING	1	1	1	1	1
HALLMARK_ADIPOGENESIS	1	1	1	1	1
HALLMARK_ESTROGEN_RESPONSE_EARLY	1	1	1	1	1
HALLMARK_ESTROGEN_RESPONSE_LATE	1	1	1	1	1
HALLMARK_ANDROGEN_RESPONSE	1	1	1	1	1
HALLMARK_MYOGENESIS	1	1	1	1	1
HALLMARK_PROTEIN_SECRETION	1	1	1	1	1
HALLMARK_INTERFERON_GAMMA_RESPONSE	1	0.788	1	1	0.958
HALLMARK_APICAL_SURFACE	1	1	1	1	1
HALLMARK_HEDGEHOG_SIGNALING	1	0.977	0.696	1	0.703
HALLMARK_COMPLEMENT	1	1	1	1	1
HALLMARK_UNFOLDED_PROTEIN_RESPONSE	1	1	1	1	1
HALLMARK_MTORC1_SIGNALING	1	1	1	1	1
HALLMARK_E2F_TARGETS	1	1	1	1	1
HALLMARK_MYC_TARGETS_V1	1	1	1	1	1
HALLMARK_MYC_TARGETS_V2	1	1	1	0.952	0.992
HALLMARK_EPITHELIAL_MESENCHYMAL_TRANSITION	1	1	1	1	1
HALLMARK_XENOBIOTIC_METABOLISM	1	1	1	0.998	0.997
HALLMARK_FATTY_ACID_METABOLISM	1	1	1	1	1
HALLMARK_OXIDATIVE_PHOSPHORYLATION	1	1	1	1	1
HALLMARK_GLYCOLYSIS	1	1	1	1	1
HALLMARK_P53_PATHWAY	1	1	1	1	1
HALLMARK_UV_RESPONSE_UP	1	1	0.857	0.993	0.428
HALLMARK_HEME_METABOLISM	1	1	1	1	1
HALLMARK_COAGULATION	1	1	1	1	1
HALLMARK_BILE_ACID_METABOLISM	1	1	1	1	1
HALLMARK_PEROXISOME	1	0.997	0.785	0.81	1
HALLMARK_KRAS_SIGNALING_UP	1	1	1	1	1
HALLMARK_KRAS_SIGNALING_DN	1	1	1	1	1
HALLMARK_PANCREAS_BETA_CELLS	1	1	1	1	1
GOBP_REGULATION_OF_CARTILAGE_DEVELOPMENT	1	1	1	1	1
GOBP_CARTILAGE_DEVELOPMENT	1	1	1	1	1
HP_ABNORMAL_CARTILAGE_MORPHOLOGY	1	1	0.999	0.861	0.993
