## Supplementary material for "Ultra-Rare Genetic Variation in Relapsing Polychondritis: A Whole-Exome Sequencing Study": Supplemental Table 9 Pathway Analysis GSEA .xlsx

### Sheet: Ultra-rare damaging model
NAME	SIZE	ES	NES	NOM p-val	FDR q-val	FWER p-val	RANK AT MAX	LEADING EDGE
HALLMARK_APICAL_SURFACE	31	0.999985	1.91085	0	0.0160769	0.016	0	tags=3%, list=0%, signal=3%
HALLMARK_HEDGEHOG_SIGNALING	30	0.911881	1.74697	0.0390545	0.177168	0.307	532	tags=13%, list=4%, signal=14%
HALLMARK_INFLAMMATORY_RESPONSE	133	0.99985	1.64259	0.003003	0.390575	0.712	0	tags=1%, list=0%, signal=1%
HALLMARK_KRAS_SIGNALING_UP	141	0.999878	1.63378	0.002	0.33559	0.767	0	tags=1%, list=0%, signal=1%
HALLMARK_HEME_METABOLISM	133	0.901605	1.48276	0.04	0.740586	0.981	359	tags=5%, list=3%, signal=5%
HALLMARK_APOPTOSIS	103	0.834065	1.40748	0.08	0.951554	1	329	tags=6%, list=3%, signal=6%
HALLMARK_EPITHELIAL_MESENCHYMAL_TRANSITION	153	0.856067	1.40224	0.054	0.830415	1	255	tags=3%, list=2%, signal=3%
HALLMARK_COAGULATION	101	0.821344	1.38611	0.076	0.780968	1	117	tags=4%, list=1%, signal=4%
HALLMARK_COMPLEMENT	148	0.839473	1.37505	0.071	0.730793	1	523	tags=9%, list=4%, signal=9%
GOBP_CARTILAGE_DEVELOPMENT	135	0.829855	1.36912	0.073	0.676181	1	354	tags=4%, list=3%, signal=5%
HALLMARK_NOTCH_SIGNALING	25	0.705932	1.34883	0.284254	0.672216	1	106	tags=4%, list=1%, signal=4%
HALLMARK_MYOGENESIS	151	0.823781	1.34009	0.071	0.644507	1	652	tags=7%, list=5%, signal=8%
HALLMARK_IL6_JAK_STAT3_SIGNALING	43	0.722527	1.33639	0.254254	0.606353	1	214	tags=5%, list=2%, signal=5%
HALLMARK_MYC_TARGETS_V1	130	0.809338	1.3205	0.108	0.609644	1	263	tags=5%, list=2%, signal=5%
HALLMARK_PI3K_AKT_MTOR_SIGNALING	79	0.753871	1.3142	0.184	0.585885	1	502	tags=6%, list=4%, signal=7%
HALLMARK_PROTEIN_SECRETION	74	0.739552	1.29107	0.218	0.618762	1	329	tags=8%, list=3%, signal=8%
HALLMARK_BILE_ACID_METABOLISM	93	0.755562	1.29032	0.217	0.584251	1	542	tags=5%, list=4%, signal=6%
HALLMARK_APICAL_JUNCTION	152	0.78531	1.26653	0.14	0.6189	1	772	tags=9%, list=6%, signal=9%
HALLMARK_WNT_BETA_CATENIN_SIGNALING	33	0.65099	1.2354	0.345287	0.681705	1	106	tags=3%, list=1%, signal=3%
HALLMARK_INTERFERON_GAMMA_RESPONSE	130	0.731338	1.22816	0.234	0.667387	1	483	tags=3%, list=4%, signal=3%
HALLMARK_CHOLESTEROL_HOMEOSTASIS	52	0.679435	1.21378	0.333668	0.675795	1	1122	tags=17%, list=9%, signal=19%
HP_ABNORMAL_CARTILAGE_MORPHOLOGY	30	0.610995	1.21084	0.355169	0.652604	1	645	tags=13%, list=5%, signal=14%
HALLMARK_XENOBIOTIC_METABOLISM	136	0.733257	1.2043	0.228	0.640989	1	585	tags=7%, list=5%, signal=7%
HALLMARK_MITOTIC_SPINDLE	177	0.740545	1.20185	0.21	0.620428	1	765	tags=7%, list=6%, signal=8%
HALLMARK_TNFA_SIGNALING_VIA_NFKB	131	0.727858	1.19461	0.248	0.612844	1	483	tags=4%, list=4%, signal=4%
GOBP_REGULATION_OF_CARTILAGE_DEVELOPMENT	46	0.623312	1.12809	0.398594	0.748358	1	977	tags=13%, list=8%, signal=14%
HALLMARK_E2F_TARGETS	159	0.690152	1.11338	0.349	0.757278	1	700	tags=8%, list=6%, signal=8%
HALLMARK_UV_RESPONSE_UP	114	0.664454	1.09167	0.408	0.778782	1	523	tags=5%, list=4%, signal=5%
HALLMARK_MTORC1_SIGNALING	153	0.667632	1.089	0.387	0.75757	1	280	tags=3%, list=2%, signal=3%
HALLMARK_ADIPOGENESIS	146	0.642139	1.04891	0.47	0.814456	1	818	tags=7%, list=7%, signal=7%
HALLMARK_UV_RESPONSE_DN	119	0.633834	1.04841	0.486	0.789285	1	729	tags=9%, list=6%, signal=10%
HALLMARK_ANGIOGENESIS	27	0.537528	1.04745	0.463212	0.766405	1	1310	tags=30%, list=11%, signal=33%
HALLMARK_DNA_REPAIR	103	0.602865	1.01907	0.496	0.795676	1	193	tags=3%, list=2%, signal=3%
HALLMARK_OXIDATIVE_PHOSPHORYLATION	123	0.601195	1.01564	0.499	0.777386	1	585	tags=8%, list=5%, signal=8%
HALLMARK_G2M_CHECKPOINT	160	0.616734	1.00568	0.52	0.772958	1	760	tags=8%, list=6%, signal=8%
HALLMARK_ALLOGRAFT_REJECTION	109	0.599862	0.996129	0.529	0.767011	1	384	tags=6%, list=3%, signal=6%
HALLMARK_KRAS_SIGNALING_DN	139	0.599265	0.990139	0.534	0.756214	1	579	tags=4%, list=5%, signal=4%
HALLMARK_FATTY_ACID_METABOLISM	109	0.531247	0.885717	0.641	0.89023	1	646	tags=10%, list=5%, signal=11%
HALLMARK_UNFOLDED_PROTEIN_RESPONSE	83	0.490344	0.831191	0.699	0.93893	1	748	tags=6%, list=6%, signal=6%
HALLMARK_HYPOXIA	147	0.468116	0.768521	0.785	0.987721	1	692	tags=5%, list=6%, signal=6%
HALLMARK_ESTROGEN_RESPONSE_EARLY	149	0.425029	0.693201	0.856	1	1	1067	tags=8%, list=9%, signal=9%
HALLMARK_REACTIVE_OXYGEN_SPECIES_PATHWAY	31	0.367948	0.687485	0.714721	1	1	3423	tags=32%, list=27%, signal=44%
HALLMARK_GLYCOLYSIS	143	0.398286	0.652844	0.889	1	1	1110	tags=8%, list=9%, signal=8%
HALLMARK_ESTROGEN_RESPONSE_LATE	150	0.400713	0.650795	0.9	1	1	1119	tags=7%, list=9%, signal=8%
HALLMARK_PEROXISOME	84	0.360938	0.627456	0.838	1	1	2324	tags=27%, list=19%, signal=33%
HALLMARK_SPERMATOGENESIS	100	0.340655	0.569278	0.9	1	1	242	tags=2%, list=2%, signal=2%
HALLMARK_INTERFERON_ALPHA_RESPONSE	60	0.316689	0.566405	0.858	1	1	3126	tags=23%, list=25%, signal=31%
HALLMARK_P53_PATHWAY	131	0.328249	0.540828	0.934	1	1	4437	tags=43%, list=36%, signal=66%
HALLMARK_IL2_STAT5_SIGNALING	135	0.307023	0.502677	0.953	1	1	1780	tags=13%, list=14%, signal=15%
HALLMARK_PANCREAS_BETA_CELLS	25	0.2469	0.4719	0.843337	0.995372	1	7538	tags=76%, list=60%, signal=192%
HALLMARK_MYC_TARGETS_V2	47	0.241884	0.442795	0.918347	0.988673	1	2730	tags=21%, list=22%, signal=27%
HALLMARK_ANDROGEN_RESPONSE	69	0.243086	0.427946	0.941942	0.975086	1	3473	tags=30%, list=28%, signal=42%
HALLMARK_TGF_BETA_SIGNALING	40	0.176172	0.331741	0.955466	0.985263	1	8490	tags=75%, list=68%, signal=234%

### Sheet: UR damaging removing DCBLD2
NAME	SIZE	ES	NES	NOM p-val	FDR q-val	FWER p-val	RANK AT MAX	LEADING EDGE
HALLMARK_HEDGEHOG_SIGNALING	30	0.911958	1.76006	0.0263425	0.348101	0.304	531	tags=13%, list=4%, signal=14%
HALLMARK_HEME_METABOLISM	133	0.901684	1.48657	0.021	1	0.979	358	tags=5%, list=3%, signal=5%
HALLMARK_EPITHELIAL_MESENCHYMAL_TRANSITION	153	0.856147	1.40236	0.056	1	1	254	tags=3%, list=2%, signal=3%
HALLMARK_APOPTOSIS	103	0.834144	1.39549	0.074	1	1	328	tags=6%, list=3%, signal=6%
HALLMARK_COAGULATION	101	0.821424	1.38169	0.093	1	1	116	tags=4%, list=1%, signal=4%
GOBP_CARTILAGE_DEVELOPMENT	135	0.829934	1.37615	0.076	1	1	353	tags=4%, list=3%, signal=5%
HALLMARK_COMPLEMENT	148	0.839551	1.37569	0.048	0.906593	1	522	tags=9%, list=4%, signal=9%
HALLMARK_NOTCH_SIGNALING	25	0.706012	1.36564	0.256909	0.835431	1	105	tags=4%, list=1%, signal=4%
HALLMARK_MYOGENESIS	151	0.823858	1.34732	0.09	0.816877	1	651	tags=7%, list=5%, signal=8%
HALLMARK_IL6_JAK_STAT3_SIGNALING	43	0.722607	1.34164	0.245984	0.760184	1	213	tags=5%, list=2%, signal=5%
HALLMARK_MYC_TARGETS_V1	130	0.809417	1.33872	0.098	0.702122	1	262	tags=5%, list=2%, signal=5%
HALLMARK_PI3K_AKT_MTOR_SIGNALING	79	0.753948	1.30032	0.206	0.790477	1	501	tags=6%, list=4%, signal=7%
HALLMARK_BILE_ACID_METABOLISM	93	0.75564	1.29906	0.2	0.734924	1	541	tags=5%, list=4%, signal=6%
HALLMARK_PROTEIN_SECRETION	74	0.73963	1.29054	0.231	0.713909	1	328	tags=8%, list=3%, signal=8%
HALLMARK_APICAL_JUNCTION	152	0.785386	1.28336	0.112	0.690864	1	771	tags=9%, list=6%, signal=9%
HALLMARK_WNT_BETA_CATENIN_SIGNALING	33	0.65107	1.24921	0.321429	0.763058	1	105	tags=3%, list=1%, signal=3%
HALLMARK_CHOLESTEROL_HOMEOSTASIS	52	0.679509	1.24248	0.302302	0.739712	1	1121	tags=17%, list=9%, signal=19%
HALLMARK_XENOBIOTIC_METABOLISM	136	0.733335	1.22717	0.231	0.748762	1	584	tags=7%, list=5%, signal=7%
HALLMARK_MITOTIC_SPINDLE	177	0.740622	1.21369	0.199	0.749033	1	764	tags=7%, list=6%, signal=8%
HALLMARK_INTERFERON_GAMMA_RESPONSE	130	0.731416	1.2126	0.234	0.715548	1	482	tags=3%, list=4%, signal=3%
HALLMARK_TNFA_SIGNALING_VIA_NFKB	131	0.727936	1.20793	0.229	0.695949	1	482	tags=4%, list=4%, signal=4%
HP_ABNORMAL_CARTILAGE_MORPHOLOGY	30	0.611072	1.17403	0.379939	0.759994	1	644	tags=13%, list=5%, signal=14%
GOBP_REGULATION_OF_CARTILAGE_DEVELOPMENT	46	0.623386	1.15485	0.379032	0.775882	1	976	tags=13%, list=8%, signal=14%
HALLMARK_E2F_TARGETS	159	0.690228	1.12065	0.323	0.835943	1	699	tags=8%, list=6%, signal=8%
HALLMARK_MTORC1_SIGNALING	153	0.667712	1.09771	0.394	0.863936	1	279	tags=3%, list=2%, signal=3%
HALLMARK_UV_RESPONSE_UP	114	0.664531	1.09724	0.418	0.831789	1	522	tags=5%, list=4%, signal=5%
HALLMARK_ANGIOGENESIS	27	0.5376	1.07243	0.436532	0.858619	1	1309	tags=30%, list=10%, signal=33%
HALLMARK_UV_RESPONSE_DN	119	0.63391	1.06812	0.444	0.838608	1	728	tags=9%, list=6%, signal=10%
HALLMARK_ADIPOGENESIS	146	0.642215	1.04958	0.475	0.849913	1	817	tags=7%, list=7%, signal=7%
HALLMARK_DNA_REPAIR	103	0.602945	1.02358	0.499	0.875257	1	192	tags=3%, list=2%, signal=3%
HALLMARK_OXIDATIVE_PHOSPHORYLATION	123	0.601272	1.01552	0.525	0.863208	1	584	tags=8%, list=5%, signal=8%
HALLMARK_G2M_CHECKPOINT	160	0.61681	1.01276	0.512	0.841534	1	759	tags=8%, list=6%, signal=8%
HALLMARK_ALLOGRAFT_REJECTION	109	0.59994	1.00757	0.513	0.825273	1	383	tags=6%, list=3%, signal=6%
HALLMARK_KRAS_SIGNALING_DN	139	0.599342	0.9948	0.54	0.823377	1	578	tags=4%, list=5%, signal=4%
HALLMARK_FATTY_ACID_METABOLISM	109	0.531323	0.880143	0.672	0.979288	1	645	tags=10%, list=5%, signal=11%
HALLMARK_UNFOLDED_PROTEIN_RESPONSE	83	0.49042	0.863979	0.655	0.975673	1	747	tags=6%, list=6%, signal=6%
HALLMARK_INFLAMMATORY_RESPONSE	132	0.489492	0.822577	0.724	1	1	2365	tags=25%, list=19%, signal=31%
HALLMARK_HYPOXIA	147	0.468192	0.778249	0.801	1	1	691	tags=5%, list=6%, signal=6%
HALLMARK_REACTIVE_OXYGEN_SPECIES_PATHWAY	31	0.368007	0.708362	0.674134	1	1	3422	tags=32%, list=27%, signal=44%
HALLMARK_ESTROGEN_RESPONSE_EARLY	149	0.425104	0.697399	0.844	1	1	1066	tags=8%, list=9%, signal=9%
HALLMARK_ESTROGEN_RESPONSE_LATE	150	0.400787	0.658042	0.88	1	1	1118	tags=7%, list=9%, signal=8%
HALLMARK_GLYCOLYSIS	143	0.39836	0.655289	0.878	1	1	1109	tags=8%, list=9%, signal=8%
HALLMARK_PEROXISOME	84	0.361004	0.623802	0.854	1	1	2323	tags=27%, list=19%, signal=33%
HALLMARK_KRAS_SIGNALING_UP	140	0.379329	0.619422	0.9	1	1	3453	tags=31%, list=28%, signal=42%
HALLMARK_SPERMATOGENESIS	100	0.340735	0.574645	0.904	1	1	241	tags=2%, list=2%, signal=2%
HALLMARK_INTERFERON_ALPHA_RESPONSE	60	0.316749	0.56754	0.838677	1	1	3125	tags=23%, list=25%, signal=31%
HALLMARK_P53_PATHWAY	131	0.328302	0.55401	0.925	1	1	4436	tags=43%, list=36%, signal=66%
HALLMARK_IL2_STAT5_SIGNALING	135	0.307093	0.514286	0.96	1	1	1779	tags=13%, list=14%, signal=15%
HALLMARK_PANCREAS_BETA_CELLS	25	0.246932	0.493758	0.824923	1	1	7537	tags=76%, list=60%, signal=192%
HALLMARK_MYC_TARGETS_V2	47	0.241946	0.440738	0.911469	1	1	2729	tags=21%, list=22%, signal=27%
HALLMARK_ANDROGEN_RESPONSE	69	0.243144	0.427536	0.947	0.994181	1	3472	tags=30%, list=28%, signal=42%
HALLMARK_APICAL_SURFACE	30	0.185901	0.360348	0.938008	0.996564	1	3009	tags=27%, list=24%, signal=35%
HALLMARK_TGF_BETA_SIGNALING	40	0.176197	0.323844	0.968687	0.986452	1	8489	tags=75%, list=68%, signal=234%

### Sheet: Rare damaging model
NAME	SIZE	ES	NES	NOM p-val	FDR q-val	FWER p-val	RANK AT MAX	LEADING EDGE
HALLMARK_APICAL_SURFACE	41	0.995998	1.73646	0	0.009	0.009	0	tags=2%, list=0%, signal=2%
HALLMARK_INFLAMMATORY_RESPONSE	186	0.96687	1.52686	0	0.442623	0.587	4	tags=1%, list=0%, signal=1%
HALLMARK_KRAS_SIGNALING_UP	182	0.967173	1.50634	0.003	0.411453	0.705	105	tags=1%, list=1%, signal=1%
HALLMARK_TNFA_SIGNALING_VIA_NFKB	182	0.932988	1.46843	0.021	0.456878	0.832	1	tags=1%, list=0%, signal=1%
HALLMARK_MYC_TARGETS_V1	179	0.904273	1.41944	0.034	0.566381	0.944	66	tags=2%, list=0%, signal=2%
HALLMARK_MITOTIC_SPINDLE	190	0.901988	1.40715	0.038	0.52567	0.957	385	tags=3%, list=2%, signal=3%
HALLMARK_G2M_CHECKPOINT	182	0.887508	1.40356	0.035	0.467297	0.964	727	tags=7%, list=5%, signal=7%
HALLMARK_XENOBIOTIC_METABOLISM	185	0.839794	1.32396	0.074	0.679941	0.999	659	tags=6%, list=4%, signal=6%
HALLMARK_APICAL_JUNCTION	185	0.810586	1.27911	0.112	0.775213	1	848	tags=6%, list=5%, signal=6%
HALLMARK_ADIPOGENESIS	188	0.804202	1.25832	0.127	0.777717	1	1020	tags=5%, list=6%, signal=6%
HALLMARK_WNT_BETA_CATENIN_SIGNALING	40	0.711931	1.23865	0.236	0.778672	1	654	tags=13%, list=4%, signal=13%
HALLMARK_PI3K_AKT_MTOR_SIGNALING	97	0.732007	1.19501	0.213	0.885839	1	1979	tags=22%, list=12%, signal=25%
HALLMARK_HYPOXIA	187	0.759008	1.19301	0.157	0.826159	1	1082	tags=6%, list=7%, signal=6%
HALLMARK_IL2_STAT5_SIGNALING	182	0.759188	1.1871	0.176	0.790091	1	689	tags=3%, list=4%, signal=3%
HALLMARK_PROTEIN_SECRETION	88	0.678506	1.12218	0.301	1	1	2417	tags=27%, list=15%, signal=32%
HALLMARK_APOPTOSIS	147	0.667693	1.07173	0.354	1	1	1033	tags=9%, list=6%, signal=9%
HALLMARK_COAGULATION	127	0.661042	1.0677	0.373	1	1	979	tags=9%, list=6%, signal=9%
HALLMARK_MYOGENESIS	186	0.68775	1.06759	0.326	1	1	1291	tags=10%, list=8%, signal=10%
HALLMARK_HEDGEHOG_SIGNALING	36	0.607822	1.06243	0.424424	1	1	835	tags=11%, list=5%, signal=12%
HALLMARK_UV_RESPONSE_DN	138	0.666647	1.05871	0.376	1	1	2020	tags=20%, list=13%, signal=23%
HALLMARK_EPITHELIAL_MESENCHYMAL_TRANSITION	188	0.652355	1.02118	0.42	1	1	2266	tags=14%, list=14%, signal=17%
HALLMARK_E2F_TARGETS	187	0.645787	1.018	0.409	1	1	1331	tags=10%, list=8%, signal=11%
HALLMARK_CHOLESTEROL_HOMEOSTASIS	65	0.605412	1.01476	0.457	1	1	1991	tags=18%, list=12%, signal=21%
HALLMARK_DNA_REPAIR	134	0.620041	0.996061	0.486	1	1	1371	tags=9%, list=9%, signal=10%
HALLMARK_BILE_ACID_METABOLISM	111	0.613165	0.995936	0.485	1	1	1891	tags=21%, list=12%, signal=23%
HALLMARK_NOTCH_SIGNALING	29	0.556428	0.986717	0.504032	1	1	2387	tags=21%, list=15%, signal=24%
GOBP_CARTILAGE_DEVELOPMENT	168	0.623477	0.983103	0.503	0.994192	1	2198	tags=19%, list=14%, signal=22%
HALLMARK_MTORC1_SIGNALING	185	0.623576	0.976574	0.507	0.979514	1	1627	tags=11%, list=10%, signal=12%
GOBP_REGULATION_OF_CARTILAGE_DEVELOPMENT	58	0.565708	0.954156	0.558	1	1	2187	tags=21%, list=14%, signal=24%
HALLMARK_SPERMATOGENESIS	126	0.590354	0.950297	0.569	0.99527	1	1736	tags=9%, list=11%, signal=10%
HALLMARK_COMPLEMENT	187	0.591232	0.931181	0.62	1	1	2770	tags=23%, list=17%, signal=27%
HALLMARK_UV_RESPONSE_UP	146	0.577145	0.920678	0.634	1	1	1803	tags=14%, list=11%, signal=15%
HALLMARK_HEME_METABOLISM	177	0.573633	0.913217	0.636	1	1	1978	tags=16%, list=12%, signal=18%
HALLMARK_ANDROGEN_RESPONSE	92	0.525802	0.867993	0.695	1	1	2210	tags=13%, list=14%, signal=15%
HALLMARK_ESTROGEN_RESPONSE_EARLY	187	0.533793	0.839362	0.782	1	1	2176	tags=13%, list=14%, signal=15%
HALLMARK_ANGIOGENESIS	35	0.467536	0.822725	0.688689	1	1	4826	tags=43%, list=30%, signal=61%
HALLMARK_ALLOGRAFT_REJECTION	174	0.522262	0.820281	0.814	1	1	3438	tags=27%, list=21%, signal=34%
HALLMARK_INTERFERON_ALPHA_RESPONSE	90	0.490474	0.817	0.76	1	1	2790	tags=21%, list=17%, signal=25%
HALLMARK_GLYCOLYSIS	183	0.510334	0.80129	0.839	1	1	2630	tags=16%, list=16%, signal=19%
HALLMARK_KRAS_SIGNALING_DN	174	0.502629	0.798861	0.847	1	1	2479	tags=14%, list=15%, signal=17%
HALLMARK_PANCREAS_BETA_CELLS	36	0.456217	0.795397	0.708835	1	1	7095	tags=69%, list=44%, signal=124%
HALLMARK_OXIDATIVE_PHOSPHORYLATION	185	0.480658	0.756201	0.9	1	1	3537	tags=25%, list=22%, signal=32%
HALLMARK_P53_PATHWAY	183	0.468485	0.738232	0.902	1	1	3578	tags=25%, list=22%, signal=31%
HALLMARK_IL6_JAK_STAT3_SIGNALING	74	0.431221	0.726391	0.856	1	1	5390	tags=42%, list=33%, signal=63%
HALLMARK_INTERFERON_GAMMA_RESPONSE	179	0.440184	0.694749	0.947	1	1	2790	tags=18%, list=17%, signal=21%
HALLMARK_REACTIVE_OXYGEN_SPECIES_PATHWAY	47	0.378721	0.654814	0.866734	1	1	4050	tags=32%, list=25%, signal=43%
HALLMARK_PEROXISOME	99	0.397397	0.644797	0.93	1	1	2748	tags=18%, list=17%, signal=22%
HALLMARK_FATTY_ACID_METABOLISM	144	0.397557	0.629646	0.979	1	1	3604	tags=24%, list=22%, signal=30%
HALLMARK_TGF_BETA_SIGNALING	49	0.340974	0.594241	0.907	1	1	4028	tags=27%, list=25%, signal=35%
HALLMARK_MYC_TARGETS_V2	53	0.329603	0.564451	0.936937	1	1	1792	tags=8%, list=11%, signal=8%
HALLMARK_UNFOLDED_PROTEIN_RESPONSE	102	0.341442	0.555754	0.974	1	1	5274	tags=36%, list=33%, signal=54%
HALLMARK_ESTROGEN_RESPONSE_LATE	188	0.312467	0.49421	0.999	1	1	4764	tags=26%, list=30%, signal=36%
HP_ABNORMAL_CARTILAGE_MORPHOLOGY	35	0.230746	0.39955	0.970942	0.995697	1	2551	tags=11%, list=16%, signal=14%

### Sheet: Rare damaging removing DCBLD2
NAME	SIZE	ES	NES	NOM p-val	FDR q-val	FWER p-val	RANK AT MAX	LEADING EDGE
HALLMARK_TNFA_SIGNALING_VIA_NFKB	182	0.933051	1.46922	0.006	1	0.777	0	tags=1%, list=0%, signal=1%
HALLMARK_MITOTIC_SPINDLE	190	0.90205	1.43936	0.027	1	0.875	384	tags=3%, list=2%, signal=3%
HALLMARK_MYC_TARGETS_V1	179	0.904336	1.43127	0.019	0.749591	0.896	65	tags=2%, list=0%, signal=2%
HALLMARK_G2M_CHECKPOINT	182	0.887568	1.41014	0.035	0.683468	0.94	726	tags=7%, list=5%, signal=7%
HALLMARK_INFLAMMATORY_RESPONSE	185	0.849798	1.34344	0.076	0.908883	0.991	748	tags=6%, list=5%, signal=6%
HALLMARK_XENOBIOTIC_METABOLISM	185	0.839855	1.32193	0.074	0.871616	0.996	658	tags=6%, list=4%, signal=6%
HALLMARK_APICAL_JUNCTION	185	0.810646	1.28846	0.101	0.924993	0.998	847	tags=6%, list=5%, signal=6%
HALLMARK_ADIPOGENESIS	188	0.804261	1.26218	0.113	0.931642	0.999	1019	tags=5%, list=6%, signal=6%
HALLMARK_WNT_BETA_CATENIN_SIGNALING	40	0.711991	1.23203	0.217435	0.968738	1	653	tags=13%, list=4%, signal=13%
HALLMARK_IL2_STAT5_SIGNALING	182	0.759248	1.21109	0.144	0.966212	1	688	tags=3%, list=4%, signal=3%
HALLMARK_HYPOXIA	187	0.759067	1.20474	0.157	0.905838	1	1081	tags=6%, list=7%, signal=6%
HALLMARK_PI3K_AKT_MTOR_SIGNALING	97	0.732062	1.19638	0.205	0.865777	1	1978	tags=22%, list=12%, signal=25%
HALLMARK_PROTEIN_SECRETION	88	0.678559	1.12515	0.316	1	1	2416	tags=27%, list=15%, signal=32%
HALLMARK_MYOGENESIS	186	0.687808	1.09753	0.295	1	1	1290	tags=10%, list=8%, signal=10%
HALLMARK_UV_RESPONSE_DN	138	0.666702	1.07438	0.343	1	1	2019	tags=20%, list=13%, signal=23%
HALLMARK_APOPTOSIS	147	0.667752	1.07212	0.345	1	1	1032	tags=9%, list=6%, signal=9%
HALLMARK_COAGULATION	127	0.661101	1.06425	0.366	1	1	978	tags=9%, list=6%, signal=9%
HALLMARK_HEDGEHOG_SIGNALING	36	0.607881	1.06152	0.425425	1	1	834	tags=11%, list=5%, signal=12%
HALLMARK_EPITHELIAL_MESENCHYMAL_TRANSITION	188	0.652409	1.04053	0.396	1	1	2265	tags=14%, list=14%, signal=17%
HALLMARK_CHOLESTEROL_HOMEOSTASIS	65	0.605466	1.02132	0.48	1	1	1990	tags=18%, list=12%, signal=21%
HALLMARK_E2F_TARGETS	187	0.645845	1.01868	0.442	1	1	1330	tags=10%, list=8%, signal=11%
HALLMARK_BILE_ACID_METABOLISM	111	0.61322	1.00841	0.482	1	1	1890	tags=21%, list=12%, signal=23%
HALLMARK_DNA_REPAIR	134	0.620098	0.997335	0.487	1	1	1370	tags=9%, list=9%, signal=10%
HALLMARK_MTORC1_SIGNALING	185	0.623633	0.985956	0.505	1	1	1626	tags=11%, list=10%, signal=12%
HALLMARK_NOTCH_SIGNALING	29	0.556481	0.985786	0.509529	1	1	2386	tags=21%, list=15%, signal=24%
GOBP_CARTILAGE_DEVELOPMENT	168	0.623532	0.982034	0.513	1	1	2197	tags=19%, list=14%, signal=22%
GOBP_REGULATION_OF_CARTILAGE_DEVELOPMENT	58	0.565762	0.974323	0.534	1	1	2186	tags=21%, list=14%, signal=24%
HALLMARK_SPERMATOGENESIS	126	0.59041	0.952926	0.565	1	1	1735	tags=9%, list=11%, signal=10%
HALLMARK_COMPLEMENT	187	0.591284	0.936768	0.618	1	1	2769	tags=23%, list=17%, signal=27%
HALLMARK_UV_RESPONSE_UP	146	0.577201	0.920741	0.619	1	1	1802	tags=14%, list=11%, signal=15%
HALLMARK_HEME_METABOLISM	177	0.573688	0.910575	0.667	1	1	1977	tags=16%, list=12%, signal=18%
HALLMARK_ANDROGEN_RESPONSE	92	0.525856	0.872985	0.665	1	1	2209	tags=13%, list=14%, signal=15%
HALLMARK_ESTROGEN_RESPONSE_EARLY	187	0.533847	0.853445	0.774	1	1	2175	tags=13%, list=14%, signal=15%
HALLMARK_ALLOGRAFT_REJECTION	174	0.522312	0.814352	0.824	1	1	3437	tags=27%, list=21%, signal=34%
HALLMARK_ANGIOGENESIS	35	0.46758	0.813654	0.689759	1	1	4825	tags=43%, list=30%, signal=61%
HALLMARK_GLYCOLYSIS	183	0.510387	0.809114	0.823	1	1	2629	tags=16%, list=16%, signal=19%
HALLMARK_INTERFERON_ALPHA_RESPONSE	90	0.490526	0.806624	0.777	1	1	2789	tags=21%, list=17%, signal=25%
HALLMARK_KRAS_SIGNALING_DN	174	0.502682	0.799058	0.843	1	1	2478	tags=14%, list=15%, signal=17%
HALLMARK_PANCREAS_BETA_CELLS	36	0.456252	0.795211	0.704409	1	1	7094	tags=69%, list=44%, signal=124%
HALLMARK_OXIDATIVE_PHOSPHORYLATION	185	0.480707	0.76052	0.898	1	1	3536	tags=25%, list=22%, signal=32%
HALLMARK_P53_PATHWAY	183	0.468534	0.73902	0.925	1	1	3577	tags=25%, list=22%, signal=31%
HALLMARK_KRAS_SIGNALING_UP	181	0.44719	0.710926	0.954	1	1	1465	tags=7%, list=9%, signal=7%
HALLMARK_IL6_JAK_STAT3_SIGNALING	74	0.431262	0.710664	0.87	1	1	5389	tags=42%, list=33%, signal=63%
HALLMARK_INTERFERON_GAMMA_RESPONSE	179	0.440236	0.703191	0.942	1	1	2789	tags=18%, list=17%, signal=21%
HALLMARK_PEROXISOME	99	0.397449	0.656679	0.93	1	1	2747	tags=18%, list=17%, signal=22%
HALLMARK_REACTIVE_OXYGEN_SPECIES_PATHWAY	47	0.378768	0.649786	0.874	1	1	4049	tags=32%, list=25%, signal=43%
HALLMARK_FATTY_ACID_METABOLISM	144	0.397606	0.638272	0.966	1	1	3603	tags=24%, list=22%, signal=30%
HALLMARK_TGF_BETA_SIGNALING	49	0.341021	0.587206	0.93	1	1	4027	tags=27%, list=25%, signal=35%
HALLMARK_UNFOLDED_PROTEIN_RESPONSE	102	0.341484	0.569464	0.985	1	1	5273	tags=36%, list=33%, signal=54%
HALLMARK_MYC_TARGETS_V2	53	0.329659	0.561594	0.941	1	1	1791	tags=8%, list=11%, signal=8%
HALLMARK_ESTROGEN_RESPONSE_LATE	188	0.312511	0.494142	1	1	1	4763	tags=26%, list=30%, signal=36%
HP_ABNORMAL_CARTILAGE_MORPHOLOGY	35	0.230798	0.406544	0.975928	1	1	2550	tags=11%, list=16%, signal=14%
HALLMARK_APICAL_SURFACE	40	0.217496	0.378987	0.987964	0.997282	1	8921	tags=58%, list=55%, signal=129%

### Sheet: Rare PTV model
NAME	SIZE	ES	NES	NOM p-val	FDR q-val	FWER p-val	RANK AT MAX	LEADING EDGE
HALLMARK_INFLAMMATORY_RESPONSE	55	0.981574	1.84081	0.00100604	0.525751	0.405	0	tags=2%, list=0%, signal=2%
HALLMARK_KRAS_SIGNALING_UP	60	0.970703	1.81933	0.0140421	0.3527	0.508	58	tags=3%, list=1%, signal=3%
HALLMARK_MYC_TARGETS_V1	36	0.887991	1.76212	0.0244648	0.418152	0.713	129	tags=11%, list=2%, signal=11%
HALLMARK_PROTEIN_SECRETION	36	0.821019	1.67891	0.0964467	0.551444	0.892	6	tags=3%, list=0%, signal=3%
HALLMARK_TNFA_SIGNALING_VIA_NFKB	29	0.828745	1.67734	0.0992761	0.446637	0.894	84	tags=7%, list=1%, signal=7%
HALLMARK_ANDROGEN_RESPONSE	33	0.824055	1.65584	0.101449	0.432474	0.935	137	tags=6%, list=2%, signal=6%
HALLMARK_BILE_ACID_METABOLISM	58	0.825343	1.56473	0.0692076	0.621988	0.992	20	tags=3%, list=0%, signal=3%
HALLMARK_PEROXISOME	37	0.779366	1.54935	0.170631	0.590601	0.994	18	tags=3%, list=0%, signal=3%
HALLMARK_E2F_TARGETS	64	0.822023	1.51648	0.062249	0.626716	0.999	100	tags=6%, list=2%, signal=6%
HALLMARK_MTORC1_SIGNALING	57	0.751773	1.43293	0.174044	0.839484	1	243	tags=11%, list=4%, signal=11%
HALLMARK_INTERFERON_ALPHA_RESPONSE	29	0.677889	1.39328	0.325128	0.897693	1	234	tags=14%, list=4%, signal=14%
HALLMARK_HYPOXIA	52	0.712021	1.37064	0.268072	0.891697	1	212	tags=6%, list=4%, signal=6%
GOBP_CARTILAGE_DEVELOPMENT	49	0.713935	1.36694	0.294355	0.83469	1	299	tags=12%, list=5%, signal=13%
HALLMARK_APICAL_JUNCTION	62	0.728375	1.36682	0.222892	0.775216	1	4	tags=2%, list=0%, signal=2%
HALLMARK_IL2_STAT5_SIGNALING	59	0.719607	1.34016	0.269153	0.786466	1	207	tags=7%, list=4%, signal=7%
HALLMARK_MITOTIC_SPINDLE	82	0.71219	1.29562	0.229	0.841787	1	359	tags=10%, list=6%, signal=10%
HALLMARK_HEME_METABOLISM	53	0.673351	1.27338	0.33871	0.843141	1	162	tags=4%, list=3%, signal=4%
HALLMARK_SPERMATOGENESIS	47	0.645445	1.26705	0.369808	0.80892	1	99	tags=4%, list=2%, signal=4%
HALLMARK_CHOLESTEROL_HOMEOSTASIS	22	0.577113	1.21056	0.369588	0.871442	1	625	tags=23%, list=11%, signal=25%
HALLMARK_KRAS_SIGNALING_DN	71	0.639896	1.18005	0.388	0.873184	1	200	tags=3%, list=3%, signal=3%
HALLMARK_FATTY_ACID_METABOLISM	76	0.617978	1.13706	0.436436	0.894581	1	18	tags=1%, list=0%, signal=1%
HALLMARK_PI3K_AKT_MTOR_SIGNALING	20	0.534834	1.12521	0.407002	0.871872	1	291	tags=15%, list=5%, signal=16%
HALLMARK_ALLOGRAFT_REJECTION	46	0.545014	1.06844	0.483871	0.902121	1	64	tags=2%, list=1%, signal=2%
HALLMARK_ESTROGEN_RESPONSE_LATE	69	0.594163	1.06218	0.511022	0.871413	1	71	tags=3%, list=1%, signal=3%
HALLMARK_INTERFERON_GAMMA_RESPONSE	61	0.554141	1.03993	0.51506	0.859479	1	234	tags=8%, list=4%, signal=8%
HALLMARK_COMPLEMENT	76	0.533745	0.971763	0.571142	0.893132	1	307	tags=8%, list=5%, signal=8%
HALLMARK_GLYCOLYSIS	73	0.511279	0.936452	0.617	0.88893	1	1053	tags=27%, list=18%, signal=33%
HALLMARK_G2M_CHECKPOINT	52	0.481486	0.928943	0.562814	0.863026	1	72	tags=2%, list=1%, signal=2%
HALLMARK_COAGULATION	59	0.485841	0.928767	0.562941	0.833477	1	824	tags=19%, list=14%, signal=22%
HALLMARK_EPITHELIAL_MESENCHYMAL_TRANSITION	62	0.416216	0.783994	0.662651	0.915406	1	255	tags=6%, list=4%, signal=7%
HALLMARK_APOPTOSIS	45	0.399745	0.764812	0.648073	0.900011	1	1062	tags=24%, list=18%, signal=30%
HALLMARK_MYC_TARGETS_V2	22	0.364424	0.761448	0.547798	0.874742	1	1254	tags=41%, list=22%, signal=52%
HALLMARK_MYOGENESIS	82	0.414692	0.757315	0.725726	0.851649	1	339	tags=9%, list=6%, signal=9%
HALLMARK_P53_PATHWAY	46	0.307363	0.587466	0.738648	0.952987	1	1189	tags=22%, list=20%, signal=27%
HALLMARK_DNA_REPAIR	48	0.286471	0.561405	0.7714	0.946481	1	1515	tags=35%, list=26%, signal=47%
HALLMARK_UV_RESPONSE_DN	33	0.256926	0.502123	0.792821	0.968962	1	1558	tags=39%, list=27%, signal=54%
HALLMARK_IL6_JAK_STAT3_SIGNALING	20	0.212818	0.456167	0.821313	0.980707	1	919	tags=25%, list=16%, signal=30%
HALLMARK_XENOBIOTIC_METABOLISM	79	0.246964	0.447302	0.885886	0.961736	1	1021	tags=18%, list=18%, signal=21%
HALLMARK_ADIPOGENESIS	73	0.22227	0.405827	0.896794	0.972372	1	3262	tags=66%, list=56%, signal=148%
HALLMARK_UNFOLDED_PROTEIN_RESPONSE	33	0.190549	0.386168	0.87526	0.964175	1	4523	tags=94%, list=78%, signal=420%
HALLMARK_OXIDATIVE_PHOSPHORYLATION	68	0.187866	0.351749	0.926854	0.967464	1	1717	tags=35%, list=30%, signal=49%
HALLMARK_UV_RESPONSE_UP	33	0.159665	0.328539	0.937178	0.962246	1	4557	tags=91%, list=78%, signal=418%
HALLMARK_ESTROGEN_RESPONSE_EARLY	65	0.165733	0.311075	0.949698	0.950697	1	2701	tags=49%, list=46%, signal=91%

### Sheet: Rare PTV model removing DCBLD2
NAME	SIZE	ES	NES	NOM p-val	FDR q-val	FWER p-val	RANK AT MAX	LEADING EDGE
HALLMARK_MYC_TARGETS_V1	36	0.88816	1.83887	0.0183673	0.440156	0.368	128	tags=11%, list=2%, signal=11%
HALLMARK_TNFA_SIGNALING_VIA_NFKB	29	0.828916	1.70335	0.0954357	0.827335	0.816	83	tags=7%, list=1%, signal=7%
HALLMARK_ANDROGEN_RESPONSE	33	0.824224	1.6976	0.102249	0.578658	0.836	136	tags=6%, list=2%, signal=6%
HALLMARK_PROTEIN_SECRETION	36	0.821191	1.6541	0.0956256	0.607058	0.918	5	tags=3%, list=0%, signal=3%
HALLMARK_BILE_ACID_METABOLISM	58	0.825516	1.6038	0.0482412	0.677611	0.977	19	tags=3%, list=0%, signal=3%
HALLMARK_E2F_TARGETS	64	0.822194	1.56638	0.0501002	0.716619	0.989	99	tags=6%, list=2%, signal=6%
HALLMARK_PEROXISOME	37	0.779539	1.53813	0.171079	0.727867	0.996	17	tags=3%, list=0%, signal=3%
HALLMARK_MTORC1_SIGNALING	57	0.751939	1.45677	0.176234	0.962383	1	242	tags=11%, list=4%, signal=11%
HALLMARK_APICAL_JUNCTION	62	0.728549	1.39129	0.200201	1	1	3	tags=2%, list=0%, signal=2%
HALLMARK_IL2_STAT5_SIGNALING	59	0.719775	1.36439	0.241725	1	1	206	tags=7%, list=4%, signal=7%
HALLMARK_INTERFERON_ALPHA_RESPONSE	29	0.678055	1.36064	0.31185	1	1	233	tags=14%, list=4%, signal=14%
GOBP_CARTILAGE_DEVELOPMENT	49	0.714099	1.35984	0.278788	0.943742	1	298	tags=12%, list=5%, signal=13%
HALLMARK_HYPOXIA	52	0.712188	1.33994	0.273834	0.928941	1	211	tags=6%, list=4%, signal=6%
HALLMARK_MITOTIC_SPINDLE	82	0.712354	1.30047	0.242242	0.968966	1	358	tags=10%, list=6%, signal=10%
HALLMARK_SPERMATOGENESIS	47	0.645616	1.27589	0.365657	0.968087	1	98	tags=4%, list=2%, signal=4%
HALLMARK_HEME_METABOLISM	53	0.673519	1.25099	0.363454	0.956766	1	161	tags=4%, list=3%, signal=4%
HALLMARK_CHOLESTEROL_HOMEOSTASIS	22	0.577267	1.23744	0.359611	0.929578	1	624	tags=23%, list=11%, signal=25%
HALLMARK_KRAS_SIGNALING_DN	71	0.640064	1.19046	0.382	0.960197	1	199	tags=3%, list=3%, signal=3%
HALLMARK_PI3K_AKT_MTOR_SIGNALING	20	0.534998	1.1558	0.37299	0.964895	1	290	tags=15%, list=5%, signal=16%
HALLMARK_FATTY_ACID_METABOLISM	76	0.618152	1.14706	0.442	0.929445	1	17	tags=1%, list=0%, signal=1%
HALLMARK_KRAS_SIGNALING_UP	59	0.581227	1.11562	0.483417	0.931248	1	408	tags=14%, list=7%, signal=14%
HALLMARK_ESTROGEN_RESPONSE_LATE	69	0.594335	1.1043	0.463	0.903778	1	70	tags=3%, list=1%, signal=3%
HALLMARK_ALLOGRAFT_REJECTION	46	0.545186	1.08531	0.474696	0.886617	1	63	tags=2%, list=1%, signal=2%
HALLMARK_INTERFERON_GAMMA_RESPONSE	61	0.554308	1.05429	0.505517	0.884884	1	233	tags=8%, list=4%, signal=8%
HALLMARK_COMPLEMENT	76	0.53391	0.986488	0.574	0.915041	1	306	tags=8%, list=5%, signal=8%
HALLMARK_GLYCOLYSIS	73	0.511422	0.93463	0.63992	0.927439	1	1052	tags=27%, list=18%, signal=33%
HALLMARK_G2M_CHECKPOINT	52	0.481657	0.933252	0.565697	0.89425	1	71	tags=2%, list=1%, signal=2%
HALLMARK_COAGULATION	59	0.48599	0.922422	0.59397	0.870537	1	823	tags=19%, list=14%, signal=21%
HALLMARK_EPITHELIAL_MESENCHYMAL_TRANSITION	62	0.416382	0.798303	0.654309	0.937685	1	254	tags=6%, list=4%, signal=7%
HALLMARK_APOPTOSIS	45	0.399887	0.771401	0.64783	0.924819	1	1061	tags=24%, list=18%, signal=30%
HALLMARK_MYOGENESIS	82	0.414856	0.766181	0.709	0.899105	1	338	tags=9%, list=6%, signal=9%
HALLMARK_MYC_TARGETS_V2	22	0.364559	0.764232	0.537378	0.872434	1	1253	tags=41%, list=22%, signal=52%
HALLMARK_INFLAMMATORY_RESPONSE	54	0.339278	0.653623	0.720884	0.924962	1	150	tags=4%, list=3%, signal=4%
HALLMARK_P53_PATHWAY	46	0.307501	0.604907	0.724521	0.936257	1	1188	tags=22%, list=20%, signal=27%
HALLMARK_DNA_REPAIR	48	0.286599	0.558164	0.760121	0.946699	1	1514	tags=35%, list=26%, signal=47%
HALLMARK_UV_RESPONSE_DN	33	0.257053	0.514022	0.759714	0.956946	1	1557	tags=39%, list=27%, signal=53%
HALLMARK_XENOBIOTIC_METABOLISM	79	0.247107	0.456684	0.886	0.978138	1	1020	tags=18%, list=18%, signal=21%
HALLMARK_IL6_JAK_STAT3_SIGNALING	20	0.212963	0.430689	0.846808	0.976781	1	918	tags=25%, list=16%, signal=30%
HALLMARK_ADIPOGENESIS	73	0.222347	0.418238	0.907723	0.961995	1	3261	tags=66%, list=56%, signal=148%
HALLMARK_UNFOLDED_PROTEIN_RESPONSE	33	0.190588	0.395019	0.868313	0.955884	1	4522	tags=94%, list=78%, signal=420%
HALLMARK_OXIDATIVE_PHOSPHORYLATION	68	0.187988	0.356845	0.931658	0.963714	1	1716	tags=35%, list=30%, signal=49%
HALLMARK_UV_RESPONSE_UP	33	0.159702	0.325496	0.918974	0.963828	1	4556	tags=91%, list=78%, signal=418%
HALLMARK_ESTROGEN_RESPONSE_EARLY	65	0.165827	0.313766	0.963892	0.948066	1	2700	tags=49%, list=46%, signal=91%

### Sheet: Recessive model
NAME	SIZE	ES	NES	NOM p-val	FDR q-val	FWER p-val	RANK AT MAX	LEADING EDGE
HALLMARK_COAGULATION	15	0.919793	1.96472	0.0304397	0.247063	0.21	29	tags=13%, list=1%, signal=13%
HALLMARK_HYPOXIA	19	0.926755	1.9229	0.0160428	0.232241	0.365	1	tags=5%, list=0%, signal=5%
HALLMARK_COMPLEMENT	22	0.83675	1.69318	0.185423	1	0.969	17	tags=5%, list=1%, signal=5%
HALLMARK_UV_RESPONSE_DN	24	0.827054	1.64128	0.195953	1	0.987	10	tags=4%, list=0%, signal=4%
HALLMARK_XENOBIOTIC_METABOLISM	18	0.749058	1.61338	0.218103	0.917659	0.992	29	tags=6%, list=1%, signal=6%
HALLMARK_ESTROGEN_RESPONSE_LATE	26	0.749091	1.51362	0.272823	1	0.999	110	tags=19%, list=5%, signal=20%
HALLMARK_APICAL_JUNCTION	36	0.773933	1.51347	0.233846	0.857897	0.999	55	tags=6%, list=3%, signal=6%
HALLMARK_MYOGENESIS	46	0.804404	1.48976	0.148185	0.789638	0.999	33	tags=7%, list=2%, signal=6%
HALLMARK_MITOTIC_SPINDLE	53	0.680064	1.24739	0.411411	0.996941	1	127	tags=9%, list=6%, signal=10%
HALLMARK_G2M_CHECKPOINT	29	0.581149	1.15179	0.42029	0.98094	1	178	tags=24%, list=8%, signal=26%
HALLMARK_HEME_METABOLISM	26	0.49005	0.994906	0.48203	1	1	101	tags=15%, list=5%, signal=16%
HALLMARK_SPERMATOGENESIS	22	0.467877	0.975994	0.44765	0.942411	1	168	tags=18%, list=8%, signal=20%
HALLMARK_KRAS_SIGNALING_DN	29	0.461236	0.955236	0.473575	0.883116	1	111	tags=10%, list=5%, signal=11%
HALLMARK_P53_PATHWAY	19	0.394314	0.830483	0.482239	0.904932	1	566	tags=53%, list=27%, signal=71%
HALLMARK_EPITHELIAL_MESENCHYMAL_TRANSITION	35	0.344984	0.68006	0.640206	0.962439	1	78	tags=6%, list=4%, signal=6%
HALLMARK_E2F_TARGETS	24	0.290039	0.592481	0.649254	0.996115	1	1093	tags=71%, list=52%, signal=146%
HALLMARK_IL2_STAT5_SIGNALING	18	0.282728	0.571907	0.692896	0.964283	1	457	tags=33%, list=22%, signal=42%
HALLMARK_ADIPOGENESIS	30	0.233265	0.463202	0.783613	1	1	518	tags=37%, list=25%, signal=48%
GOBP_CARTILAGE_DEVELOPMENT	19	0.2158	0.444302	0.832969	1	1	1646	tags=100%, list=79%, signal=462%
HALLMARK_BILE_ACID_METABOLISM	15	0.212215	0.442922	0.848721	0.979894	1	337	tags=27%, list=16%, signal=32%
HALLMARK_FATTY_ACID_METABOLISM	16	0.19049	0.411978	0.888641	0.970637	1	782	tags=44%, list=37%, signal=69%
HALLMARK_KRAS_SIGNALING_UP	16	0.173163	0.359634	0.930649	0.987779	1	1181	tags=63%, list=56%, signal=142%
HALLMARK_ESTROGEN_RESPONSE_EARLY	40	0.155177	0.296732	0.940041	1	1	143	tags=8%, list=7%, signal=8%
HALLMARK_GLYCOLYSIS	28	0.136305	0.26821	0.959417	0.975583	1	1507	tags=75%, list=72%, signal=264%

### Sheet: Synonymous model
NAME	SIZE	ES	NES	NOM p-val	FDR q-val	FWER p-val	RANK AT MAX	LEADING EDGE
HALLMARK_INTERFERON_ALPHA_RESPONSE	89	0.969372	1.59642	0	0.456174	0.373	26	tags=2%, list=0%, signal=2%
HALLMARK_ANGIOGENESIS	35	0.889431	1.5688	0.0672691	0.314134	0.484	67	tags=6%, list=0%, signal=6%
HALLMARK_IL6_JAK_STAT3_SIGNALING	76	0.952176	1.565	0.011	0.219089	0.497	26	tags=3%, list=0%, signal=3%
HALLMARK_REACTIVE_OXYGEN_SPECIES_PATHWAY	40	0.891567	1.55941	0.0540541	0.174067	0.512	861	tags=13%, list=5%, signal=13%
HALLMARK_PI3K_AKT_MTOR_SIGNALING	95	0.910899	1.49031	0.032	0.26711	0.753	428	tags=8%, list=3%, signal=9%
HALLMARK_ALLOGRAFT_REJECTION	177	0.912033	1.43967	0.016	0.382857	0.915	211	tags=2%, list=1%, signal=2%
HALLMARK_TNFA_SIGNALING_VIA_NFKB	180	0.918229	1.41989	0.023	0.411347	0.957	275	tags=4%, list=2%, signal=4%
HALLMARK_IL2_STAT5_SIGNALING	181	0.903101	1.41651	0.034	0.374928	0.962	224	tags=3%, list=1%, signal=3%
HALLMARK_INFLAMMATORY_RESPONSE	186	0.903687	1.40739	0.033	0.366281	0.971	144	tags=2%, list=1%, signal=2%
HALLMARK_SPERMATOGENESIS	124	0.851812	1.34951	0.096	0.49807	0.998	263	tags=3%, list=2%, signal=3%
HALLMARK_HEDGEHOG_SIGNALING	35	0.770699	1.33753	0.184	0.492263	0.998	703	tags=6%, list=4%, signal=6%
HALLMARK_PEROXISOME	98	0.801599	1.29661	0.144	0.592574	0.999	1123	tags=7%, list=7%, signal=8%
HALLMARK_APOPTOSIS	143	0.813043	1.28922	0.114	0.570697	0.999	863	tags=8%, list=5%, signal=9%
HALLMARK_INTERFERON_GAMMA_RESPONSE	177	0.827776	1.27883	0.114	0.563809	0.999	367	tags=3%, list=2%, signal=3%
HALLMARK_APICAL_JUNCTION	186	0.817205	1.26773	0.142	0.560502	1	699	tags=8%, list=4%, signal=8%
HALLMARK_UV_RESPONSE_UP	142	0.799791	1.26291	0.146	0.538102	1	415	tags=3%, list=3%, signal=3%
HALLMARK_UV_RESPONSE_DN	139	0.78859	1.24772	0.148	0.543122	1	1506	tags=14%, list=9%, signal=16%
HALLMARK_CHOLESTEROL_HOMEOSTASIS	67	0.717261	1.20187	0.256	0.638503	1	1312	tags=9%, list=8%, signal=10%
HALLMARK_MYC_TARGETS_V2	53	0.7052	1.19254	0.28	0.630486	1	413	tags=6%, list=3%, signal=6%
HALLMARK_OXIDATIVE_PHOSPHORYLATION	165	0.723995	1.13653	0.261	0.77016	1	943	tags=8%, list=6%, signal=9%
HALLMARK_XENOBIOTIC_METABOLISM	186	0.733066	1.13206	0.268	0.74859	1	1262	tags=14%, list=8%, signal=15%
HP_ABNORMAL_CARTILAGE_MORPHOLOGY	35	0.6436	1.13112	0.354709	0.717563	1	1724	tags=17%, list=11%, signal=19%
HALLMARK_MYOGENESIS	181	0.730206	1.11898	0.285	0.722164	1	813	tags=6%, list=5%, signal=6%
HALLMARK_HYPOXIA	188	0.712328	1.10536	0.306	0.733301	1	1478	tags=11%, list=9%, signal=12%
HALLMARK_ESTROGEN_RESPONSE_LATE	185	0.708428	1.0994	0.338	0.722579	1	844	tags=8%, list=5%, signal=8%
GOBP_REGULATION_OF_CARTILAGE_DEVELOPMENT	59	0.64901	1.09007	0.37475	0.720491	1	1351	tags=12%, list=8%, signal=13%
HALLMARK_EPITHELIAL_MESENCHYMAL_TRANSITION	189	0.700651	1.08526	0.354	0.706443	1	1255	tags=7%, list=8%, signal=8%
HALLMARK_HEME_METABOLISM	179	0.681823	1.05772	0.394	0.756216	1	1258	tags=9%, list=8%, signal=10%
HALLMARK_UNFOLDED_PROTEIN_RESPONSE	101	0.605146	0.986299	0.506	0.92424	1	1770	tags=13%, list=11%, signal=14%
HALLMARK_MITOTIC_SPINDLE	192	0.627912	0.986221	0.489	0.893765	1	2024	tags=15%, list=13%, signal=17%
HALLMARK_DNA_REPAIR	130	0.614739	0.984789	0.496	0.868064	1	1041	tags=9%, list=7%, signal=10%
HALLMARK_G2M_CHECKPOINT	182	0.623435	0.965759	0.545	0.888533	1	1942	tags=13%, list=12%, signal=14%
HALLMARK_COMPLEMENT	184	0.614677	0.955342	0.544	0.888987	1	1821	tags=11%, list=11%, signal=13%
HALLMARK_COAGULATION	126	0.590503	0.946676	0.567	0.882879	1	1821	tags=10%, list=11%, signal=12%
HALLMARK_GLYCOLYSIS	186	0.598646	0.921288	0.619	0.915234	1	1653	tags=11%, list=10%, signal=12%
HALLMARK_ESTROGEN_RESPONSE_EARLY	186	0.586709	0.911378	0.64	0.914017	1	1853	tags=12%, list=12%, signal=13%
HALLMARK_WNT_BETA_CATENIN_SIGNALING	41	0.520179	0.893095	0.60961	0.928552	1	1792	tags=12%, list=11%, signal=14%
HALLMARK_ADIPOGENESIS	175	0.559989	0.864409	0.711	0.963444	1	1333	tags=7%, list=8%, signal=8%
HALLMARK_E2F_TARGETS	182	0.555218	0.851615	0.747	0.962883	1	752	tags=5%, list=5%, signal=6%
HALLMARK_MYC_TARGETS_V1	182	0.539982	0.835508	0.766	0.967653	1	1360	tags=12%, list=9%, signal=13%
HALLMARK_FATTY_ACID_METABOLISM	141	0.525521	0.832352	0.738	0.950077	1	775	tags=5%, list=5%, signal=5%
HALLMARK_ANDROGEN_RESPONSE	92	0.503001	0.831329	0.718	0.928624	1	3210	tags=23%, list=20%, signal=28%
GOBP_CARTILAGE_DEVELOPMENT	171	0.516944	0.814825	0.787	0.934625	1	2836	tags=18%, list=18%, signal=22%
HALLMARK_MTORC1_SIGNALING	185	0.504884	0.785232	0.843	0.960703	1	1793	tags=10%, list=11%, signal=11%
HALLMARK_KRAS_SIGNALING_DN	181	0.494654	0.775005	0.84	0.952875	1	2124	tags=13%, list=13%, signal=15%
HALLMARK_P53_PATHWAY	179	0.478295	0.74642	0.888	0.970093	1	2613	tags=16%, list=16%, signal=18%
HALLMARK_TGF_BETA_SIGNALING	51	0.423362	0.736231	0.779	0.962011	1	2142	tags=14%, list=13%, signal=16%
HALLMARK_PROTEIN_SECRETION	84	0.363806	0.5937	0.947	1	1	4874	tags=33%, list=31%, signal=48%
HALLMARK_NOTCH_SIGNALING	29	0.325469	0.574715	0.889899	1	1	4291	tags=24%, list=27%, signal=33%
HALLMARK_BILE_ACID_METABOLISM	106	0.348651	0.563757	0.974	1	1	2747	tags=16%, list=17%, signal=19%
HALLMARK_APICAL_SURFACE	41	0.306682	0.530215	0.923771	1	1	3371	tags=17%, list=21%, signal=22%
HALLMARK_KRAS_SIGNALING_UP	181	0.322394	0.50666	0.995	0.999011	1	1840	tags=9%, list=12%, signal=10%
HALLMARK_PANCREAS_BETA_CELLS	34	0.197946	0.350014	0.983903	0.997188	1	9336	tags=62%, list=59%, signal=149%
