## Supplementary material for "Ultra-Rare Genetic Variation in Relapsing Polychondritis: A Whole-Exome Sequencing Study": Supplemental Table 10 Pathway Analysis SKAT_Robust.xlsx

### Sheet: Ultra-rare damaging model
SetID	P.value	Q	N.Marker.All	N.Marker.Test
HALLMARK_INFLAMMATORY_RESPONSE	0.000684306	4632.69	367	326
HALLMARK_APICAL_SURFACE	0.00277968	1944	124	106
HALLMARK_COMPLEMENT	0.00387274	5035.24	508	449
HALLMARK_FATTY_ACID_METABOLISM	0.0121728	4194.65	305	272
HALLMARK_APOPTOSIS	0.0123183	2984.95	306	273
HALLMARK_PROTEIN_SECRETION	0.0193399	2685.65	288	242
HALLMARK_ANGIOGENESIS	0.0275272	1191.74	101	91
HALLMARK_MYC_TARGETS_V1	0.0295569	3324.57	331	304
GOBP_CARTILAGE_DEVELOPMENT	0.0327515	4170.91	426	405
HP_ABNORMAL_CARTILAGE_MORPHOLOGY	0.045692	1459.29	117	107
HALLMARK_ALLOGRAFT_REJECTION	0.0571019	2976.85	306	274
HALLMARK_OXIDATIVE_PHOSPHORYLATION	0.0670643	3650.38	320	292
HALLMARK_HEDGEHOG_SIGNALING	0.0767247	1226.33	121	107
HALLMARK_UV_RESPONSE_DN	0.161141	4513.62	597	509
GOBP_REGULATION_OF_CARTILAGE_DEVELOPMENT	0.18417	1208.19	140	133
HALLMARK_PI3K_AKT_MTOR_SIGNALING	0.186892	1793.69	215	195
HALLMARK_XENOBIOTIC_METABOLISM	0.241829	3554.36	407	375
HALLMARK_APICAL_JUNCTION	0.350929	4509.16	602	547
HALLMARK_EPITHELIAL_MESENCHYMAL_TRANSITION	0.402348	4759.07	671	592
HALLMARK_COAGULATION	0.423061	2432.32	345	308
HALLMARK_KRAS_SIGNALING_UP	0.541047	2904.56	414	379
HALLMARK_E2F_TARGETS	0.68624	3654.04	513	455
HALLMARK_G2M_CHECKPOINT	0.699917	3958.73	556	491
HALLMARK_IL6_JAK_STAT3_SIGNALING	0.770943	612.443	105	96
HALLMARK_UV_RESPONSE_UP	0.772206	2051.46	312	276
HALLMARK_BILE_ACID_METABOLISM	0.835198	1846.86	287	256
HALLMARK_TNFA_SIGNALING_VIA_NFKB	0.840944	2126.37	346	304
HALLMARK_UNFOLDED_PROTEIN_RESPONSE	0.86913	1531.24	265	240
HALLMARK_MTORC1_SIGNALING	0.891043	2390.53	375	332
HALLMARK_PEROXISOME	0.89536	1504.32	256	228
HALLMARK_INTERFERON_GAMMA_RESPONSE	0.903627	2327.22	396	353
HALLMARK_CHOLESTEROL_HOMEOSTASIS	0.941511	884.058	150	142
HALLMARK_ANDROGEN_RESPONSE	0.962759	1225.18	217	197
HALLMARK_NOTCH_SIGNALING	0.968091	317.376	70	63
HALLMARK_MYC_TARGETS_V2	0.971701	923.441	163	156
HALLMARK_HEME_METABOLISM	0.987924	2436.36	442	399
HALLMARK_MITOTIC_SPINDLE	0.992943	5704.63	942	830
HALLMARK_HYPOXIA	0.995024	2390.5	402	369
HALLMARK_ADIPOGENESIS	0.996486	2422.41	463	391
HALLMARK_MYOGENESIS	0.996879	4234.3	702	648
HALLMARK_DNA_REPAIR	0.99909	1229	267	237
HALLMARK_REACTIVE_OXYGEN_SPECIES_PATHWAY	0.999563	317.454	83	80
HALLMARK_WNT_BETA_CATENIN_SIGNALING	0.999979	323.25	104	92
HALLMARK_ESTROGEN_RESPONSE_EARLY	1	2493.65	535	498
HALLMARK_INTERFERON_ALPHA_RESPONSE	1	563.845	188	166
HALLMARK_ESTROGEN_RESPONSE_LATE	1	1891.03	458	428
HALLMARK_GLYCOLYSIS	1	1923.13	445	402
HALLMARK_IL2_STAT5_SIGNALING	1	1853.66	456	420
HALLMARK_KRAS_SIGNALING_DN	1	2386.61	562	505
HALLMARK_P53_PATHWAY	1	1242.2	329	298
HALLMARK_PANCREAS_BETA_CELLS	1	9.45938	54	52
HALLMARK_SPERMATOGENESIS	1	647.084	328	285
HALLMARK_TGF_BETA_SIGNALING	1	321.389	140	129

### Sheet: UR damaging removing DCBLD2
SetID	P.value	Q	N.Marker.All	N.Marker.Test
HALLMARK_COMPLEMENT	0.00387274	5035.24	508	449
HALLMARK_FATTY_ACID_METABOLISM	0.0121728	4194.65	305	272
HALLMARK_APOPTOSIS	0.0123183	2984.95	306	273
HALLMARK_PROTEIN_SECRETION	0.0193399	2685.65	288	242
HALLMARK_ANGIOGENESIS	0.0275272	1191.74	101	91
HALLMARK_MYC_TARGETS_V1	0.0295569	3324.57	331	304
GOBP_CARTILAGE_DEVELOPMENT	0.0327515	4170.91	426	405
HP_ABNORMAL_CARTILAGE_MORPHOLOGY	0.045692	1459.29	117	107
HALLMARK_ALLOGRAFT_REJECTION	0.0571019	2976.85	306	274
HALLMARK_OXIDATIVE_PHOSPHORYLATION	0.0670643	3650.38	320	292
HALLMARK_HEDGEHOG_SIGNALING	0.0767247	1226.33	121	107
HALLMARK_UV_RESPONSE_DN	0.161141	4513.62	597	509
GOBP_REGULATION_OF_CARTILAGE_DEVELOPMENT	0.18417	1208.19	140	133
HALLMARK_PI3K_AKT_MTOR_SIGNALING	0.186892	1793.69	215	195
HALLMARK_XENOBIOTIC_METABOLISM	0.241829	3554.36	407	375
HALLMARK_APICAL_JUNCTION	0.350929	4509.16	602	547
HALLMARK_EPITHELIAL_MESENCHYMAL_TRANSITION	0.402348	4759.07	671	592
HALLMARK_COAGULATION	0.423061	2432.32	345	308
HALLMARK_INFLAMMATORY_RESPONSE	0.53515	2704.64	361	320
HALLMARK_E2F_TARGETS	0.68624	3654.04	513	455
HALLMARK_G2M_CHECKPOINT	0.699917	3958.73	556	491
HALLMARK_IL6_JAK_STAT3_SIGNALING	0.770943	612.443	105	96
HALLMARK_UV_RESPONSE_UP	0.772206	2051.46	312	276
HALLMARK_BILE_ACID_METABOLISM	0.835198	1846.86	287	256
HALLMARK_TNFA_SIGNALING_VIA_NFKB	0.840944	2126.37	346	304
HALLMARK_UNFOLDED_PROTEIN_RESPONSE	0.86913	1531.24	265	240
HALLMARK_MTORC1_SIGNALING	0.891043	2390.53	375	332
HALLMARK_PEROXISOME	0.89536	1504.32	256	228
HALLMARK_INTERFERON_GAMMA_RESPONSE	0.903627	2327.22	396	353
HALLMARK_CHOLESTEROL_HOMEOSTASIS	0.941511	884.058	150	142
HALLMARK_ANDROGEN_RESPONSE	0.962759	1225.18	217	197
HALLMARK_NOTCH_SIGNALING	0.968091	317.376	70	63
HALLMARK_MYC_TARGETS_V2	0.971701	923.441	163	156
HALLMARK_HEME_METABOLISM	0.987924	2436.36	442	399
HALLMARK_MITOTIC_SPINDLE	0.992943	5704.63	942	830
HALLMARK_HYPOXIA	0.995024	2390.5	402	369
HALLMARK_ADIPOGENESIS	0.996486	2422.41	463	391
HALLMARK_MYOGENESIS	0.996879	4234.3	702	648
HALLMARK_DNA_REPAIR	0.99909	1229	267	237
HALLMARK_REACTIVE_OXYGEN_SPECIES_PATHWAY	0.999563	317.454	83	80
HALLMARK_WNT_BETA_CATENIN_SIGNALING	0.999979	323.25	104	92
HALLMARK_ESTROGEN_RESPONSE_EARLY	1	2493.65	535	498
HALLMARK_INTERFERON_ALPHA_RESPONSE	1	563.845	188	166
HALLMARK_APICAL_SURFACE	1	15.9448	118	100
HALLMARK_ESTROGEN_RESPONSE_LATE	1	1891.03	458	428
HALLMARK_GLYCOLYSIS	1	1923.13	445	402
HALLMARK_IL2_STAT5_SIGNALING	1	1853.66	456	420
HALLMARK_KRAS_SIGNALING_DN	1	2386.61	562	505
HALLMARK_KRAS_SIGNALING_UP	1	976.506	408	373
HALLMARK_P53_PATHWAY	1	1242.2	329	298
HALLMARK_PANCREAS_BETA_CELLS	1	9.45938	54	52
HALLMARK_SPERMATOGENESIS	1	647.084	328	285
HALLMARK_TGF_BETA_SIGNALING	1	321.389	140	129

### Sheet: Rare damaging model
SetID	P.value	Q	N.Marker.All	N.Marker.Test
HALLMARK_ANGIOGENESIS	0.0235676	4524.7	378	357
HALLMARK_INFLAMMATORY_RESPONSE	0.0254068	13604.8	1275	1203
HALLMARK_MYC_TARGETS_V1	0.0733314	10789.5	1125	1056
GOBP_REGULATION_OF_CARTILAGE_DEVELOPMENT	0.0979324	5374.68	540	515
HALLMARK_PI3K_AKT_MTOR_SIGNALING	0.11281	6930.67	733	689
HALLMARK_UV_RESPONSE_DN	0.147666	17913.9	1965	1829
HALLMARK_BILE_ACID_METABOLISM	0.166388	11753.9	1161	1096
GOBP_CARTILAGE_DEVELOPMENT	0.199239	15994	1645	1582
HALLMARK_TNFA_SIGNALING_VIA_NFKB	0.238159	11981	1317	1224
HALLMARK_PANCREAS_BETA_CELLS	0.24046	2411.36	247	235
HALLMARK_APICAL_SURFACE	0.293159	4994.86	517	488
HALLMARK_G2M_CHECKPOINT	0.316169	17857.6	1933	1811
HALLMARK_PROTEIN_SECRETION	0.34886	8756.79	958	889
HALLMARK_COMPLEMENT	0.350471	17248.4	1872	1754
HALLMARK_HEDGEHOG_SIGNALING	0.419552	4126.66	435	411
HALLMARK_ALLOGRAFT_REJECTION	0.426553	10142.4	1078	1020
HALLMARK_P53_PATHWAY	0.498945	12473.1	1400	1324
HALLMARK_INTERFERON_ALPHA_RESPONSE	0.533228	5854.55	648	612
HALLMARK_REACTIVE_OXYGEN_SPECIES_PATHWAY	0.714892	3186.5	369	356
HALLMARK_UV_RESPONSE_UP	0.779286	8490.03	1048	979
HALLMARK_WNT_BETA_CATENIN_SIGNALING	0.781563	3565.14	420	400
HALLMARK_FATTY_ACID_METABOLISM	0.79981	10504.8	1217	1139
HALLMARK_APICAL_JUNCTION	0.810785	20114.8	2397	2286
HALLMARK_E2F_TARGETS	0.853686	14966.5	1801	1697
HALLMARK_HEME_METABOLISM	0.855959	14293.3	1737	1623
HALLMARK_ANDROGEN_RESPONSE	0.903318	6555.3	808	763
HALLMARK_XENOBIOTIC_METABOLISM	0.922806	14993.8	1794	1690
HALLMARK_MYOGENESIS	0.954677	24276.3	2909	2796
HALLMARK_CHOLESTEROL_HOMEOSTASIS	0.963664	4293.62	571	547
HALLMARK_NOTCH_SIGNALING	0.965914	2021.9	286	273
HALLMARK_INTERFERON_GAMMA_RESPONSE	0.982967	10337.4	1363	1285
HALLMARK_KRAS_SIGNALING_DN	0.984268	18061	2218	2120
HALLMARK_EPITHELIAL_MESENCHYMAL_TRANSITION	0.988733	20709	2663	2519
HALLMARK_APOPTOSIS	0.989241	8454.82	1156	1101
HALLMARK_PEROXISOME	0.990493	6658.99	925	857
HALLMARK_DNA_REPAIR	0.990838	7386.6	1007	951
HALLMARK_ESTROGEN_RESPONSE_EARLY	0.990962	17877.2	2226	2136
HALLMARK_HYPOXIA	0.994774	12825.5	1637	1563
HALLMARK_MTORC1_SIGNALING	0.996972	9480.99	1329	1246
HALLMARK_IL6_JAK_STAT3_SIGNALING	0.997064	2706.61	410	393
HALLMARK_OXIDATIVE_PHOSPHORYLATION	0.997577	8722.08	1199	1137
HALLMARK_MITOTIC_SPINDLE	0.997849	25692.8	3336	3149
HALLMARK_COAGULATION	0.99951	9146.67	1270	1211
HALLMARK_GLYCOLYSIS	0.999655	13338	1816	1718
HALLMARK_SPERMATOGENESIS	0.999716	7981.24	1161	1089
HALLMARK_KRAS_SIGNALING_UP	0.999823	11001.6	1568	1498
HALLMARK_IL2_STAT5_SIGNALING	0.999999	11902.1	1784	1708
HALLMARK_MYC_TARGETS_V2	1	3530.92	633	605
HALLMARK_ADIPOGENESIS	1	11301.8	1823	1694
HALLMARK_ESTROGEN_RESPONSE_LATE	1	11256.5	1939	1862
HALLMARK_TGF_BETA_SIGNALING	1	2504.2	492	476
HALLMARK_UNFOLDED_PROTEIN_RESPONSE	1	4899.26	954	910
HP_ABNORMAL_CARTILAGE_MORPHOLOGY	1	2659.9	485	465

### Sheet: Rare damaging removing DCBLD2
SetID	P.value	Q	N.Marker.All	N.Marker.Test
HALLMARK_ANGIOGENESIS	0.0235676	4524.7	378	357
HALLMARK_INFLAMMATORY_RESPONSE	0.0254068	13604.8	1275	1203
HALLMARK_MYC_TARGETS_V1	0.0733314	10789.5	1125	1056
GOBP_REGULATION_OF_CARTILAGE_DEVELOPMENT	0.0979324	5374.68	540	515
HALLMARK_PI3K_AKT_MTOR_SIGNALING	0.11281	6930.67	733	689
HALLMARK_UV_RESPONSE_DN	0.147666	17913.9	1965	1829
HALLMARK_BILE_ACID_METABOLISM	0.166388	11753.9	1161	1096
GOBP_CARTILAGE_DEVELOPMENT	0.199239	15994	1645	1582
HALLMARK_TNFA_SIGNALING_VIA_NFKB	0.238159	11981	1317	1224
HALLMARK_PANCREAS_BETA_CELLS	0.24046	2411.36	247	235
HALLMARK_APICAL_SURFACE	0.293159	4994.86	517	488
HALLMARK_G2M_CHECKPOINT	0.316169	17857.6	1933	1811
HALLMARK_PROTEIN_SECRETION	0.34886	8756.79	958	889
HALLMARK_COMPLEMENT	0.350471	17248.4	1872	1754
HALLMARK_HEDGEHOG_SIGNALING	0.419552	4126.66	435	411
HALLMARK_ALLOGRAFT_REJECTION	0.426553	10142.4	1078	1020
HALLMARK_P53_PATHWAY	0.498945	12473.1	1400	1324
HALLMARK_INTERFERON_ALPHA_RESPONSE	0.533228	5854.55	648	612
HALLMARK_REACTIVE_OXYGEN_SPECIES_PATHWAY	0.714892	3186.5	369	356
HALLMARK_UV_RESPONSE_UP	0.779286	8490.03	1048	979
HALLMARK_WNT_BETA_CATENIN_SIGNALING	0.781563	3565.14	420	400
HALLMARK_FATTY_ACID_METABOLISM	0.79981	10504.8	1217	1139
HALLMARK_APICAL_JUNCTION	0.810785	20114.8	2397	2286
HALLMARK_E2F_TARGETS	0.853686	14966.5	1801	1697
HALLMARK_HEME_METABOLISM	0.855959	14293.3	1737	1623
HALLMARK_ANDROGEN_RESPONSE	0.903318	6555.3	808	763
HALLMARK_XENOBIOTIC_METABOLISM	0.922806	14993.8	1794	1690
HALLMARK_MYOGENESIS	0.954677	24276.3	2909	2796
HALLMARK_CHOLESTEROL_HOMEOSTASIS	0.963664	4293.62	571	547
HALLMARK_NOTCH_SIGNALING	0.965914	2021.9	286	273
HALLMARK_INTERFERON_GAMMA_RESPONSE	0.982967	10337.4	1363	1285
HALLMARK_KRAS_SIGNALING_DN	0.984268	18061	2218	2120
HALLMARK_EPITHELIAL_MESENCHYMAL_TRANSITION	0.988733	20709	2663	2519
HALLMARK_APOPTOSIS	0.989241	8454.82	1156	1101
HALLMARK_PEROXISOME	0.990493	6658.99	925	857
HALLMARK_DNA_REPAIR	0.990838	7386.6	1007	951
HALLMARK_ESTROGEN_RESPONSE_EARLY	0.990962	17877.2	2226	2136
HALLMARK_HYPOXIA	0.994774	12825.5	1637	1563
HALLMARK_MTORC1_SIGNALING	0.996972	9480.99	1329	1246
HALLMARK_IL6_JAK_STAT3_SIGNALING	0.997064	2706.61	410	393
HALLMARK_OXIDATIVE_PHOSPHORYLATION	0.997577	8722.08	1199	1137
HALLMARK_MITOTIC_SPINDLE	0.997849	25692.8	3336	3149
HALLMARK_COAGULATION	0.99951	9146.67	1270	1211
HALLMARK_GLYCOLYSIS	0.999655	13338	1816	1718
HALLMARK_SPERMATOGENESIS	0.999716	7981.24	1161	1089
HALLMARK_KRAS_SIGNALING_UP	0.999823	11001.6	1568	1498
HALLMARK_IL2_STAT5_SIGNALING	0.999999	11902.1	1784	1708
HALLMARK_MYC_TARGETS_V2	1	3530.92	633	605
HALLMARK_ADIPOGENESIS	1	11301.8	1823	1694
HALLMARK_ESTROGEN_RESPONSE_LATE	1	11256.5	1939	1862
HALLMARK_TGF_BETA_SIGNALING	1	2504.2	492	476
HALLMARK_UNFOLDED_PROTEIN_RESPONSE	1	4899.26	954	910
HP_ABNORMAL_CARTILAGE_MORPHOLOGY	1	2659.9	485	465

### Sheet: Rare PTV model
SetID	P.value	Q	N.Marker.All	N.Marker.Test
HALLMARK_MYC_TARGETS_V1	0.00300227	1177.25	56	52
HALLMARK_MTORC1_SIGNALING	0.00454269	1434.91	86	77
GOBP_REGULATION_OF_CARTILAGE_DEVELOPMENT	0.00530003	589.741	16	15
HALLMARK_INTERFERON_ALPHA_RESPONSE	0.00702554	1185.84	68	62
HALLMARK_TNFA_SIGNALING_VIA_NFKB	0.00753729	902.265	60	44
HALLMARK_KRAS_SIGNALING_UP	0.0232657	1207.16	106	96
HALLMARK_E2F_TARGETS	0.0235527	1496.54	130	116
HALLMARK_APICAL_SURFACE	0.0247258	601.23	33	29
HALLMARK_INTERFERON_GAMMA_RESPONSE	0.0312739	1492.62	128	116
HALLMARK_PI3K_AKT_MTOR_SIGNALING	0.0352612	592.157	45	36
HALLMARK_IL2_STAT5_SIGNALING	0.0411994	1214.68	103	96
HALLMARK_INFLAMMATORY_RESPONSE	0.0507459	1199.86	101	88
GOBP_CARTILAGE_DEVELOPMENT	0.102888	898.223	88	82
HALLMARK_CHOLESTEROL_HOMEOSTASIS	0.107008	299.945	32	28
HALLMARK_REACTIVE_OXYGEN_SPECIES_PATHWAY	0.1893	295.034	25	25
HALLMARK_COMPLEMENT	0.203203	1485.74	158	133
HALLMARK_ANDROGEN_RESPONSE	0.26308	618.363	62	59
HALLMARK_GLYCOLYSIS	0.318267	1217.45	146	139
HALLMARK_HYPOXIA	0.417214	861.954	97	92
HALLMARK_ALLOGRAFT_REJECTION	0.491174	614.472	76	71
HALLMARK_HEME_METABOLISM	0.667598	580.34	100	80
HALLMARK_PROTEIN_SECRETION	0.835953	310.569	72	54
HALLMARK_SPERMATOGENESIS	0.861172	597.799	103	87
HALLMARK_EPITHELIAL_MESENCHYMAL_TRANSITION	0.871749	909.776	164	132
HALLMARK_APICAL_JUNCTION	0.958362	618.789	132	110
HALLMARK_MYOGENESIS	0.958559	1219.68	190	180
HALLMARK_COAGULATION	0.965878	620.811	121	105
HALLMARK_PEROXISOME	0.98411	320.51	64	61
HALLMARK_BILE_ACID_METABOLISM	0.991921	638.091	123	113
HALLMARK_MITOTIC_SPINDLE	0.992631	924.372	216	168
HALLMARK_NOTCH_SIGNALING	0.995585	0.406361	4	3
HALLMARK_P53_PATHWAY	0.99634	315.99	73	67
HALLMARK_APOPTOSIS	0.997086	320.887	77	71
HALLMARK_ESTROGEN_RESPONSE_LATE	0.997672	628.956	130	119
HALLMARK_DNA_REPAIR	0.999915	276.597	85	75
HALLMARK_HEDGEHOG_SIGNALING	0.999993	0.710687	14	7
HALLMARK_TGF_BETA_SIGNALING	0.999996	1.34718	12	9
HALLMARK_XENOBIOTIC_METABOLISM	0.999999	564.093	160	141
HALLMARK_KRAS_SIGNALING_DN	1	594.921	169	145
HALLMARK_WNT_BETA_CATENIN_SIGNALING	1	2.54415	16	13
HALLMARK_ANGIOGENESIS	1	1.74153	14	11
HALLMARK_PANCREAS_BETA_CELLS	1	1.87181	11	11
HALLMARK_G2M_CHECKPOINT	1	309.372	129	104
HALLMARK_ADIPOGENESIS	1	274.345	145	110
HALLMARK_ESTROGEN_RESPONSE_EARLY	1	31.8134	130	115
HALLMARK_FATTY_ACID_METABOLISM	1	333.913	131	119
HALLMARK_IL6_JAK_STAT3_SIGNALING	1	9.62014	36	34
HALLMARK_MYC_TARGETS_V2	1	9.81503	46	46
HALLMARK_OXIDATIVE_PHOSPHORYLATION	1	24.8669	105	97
HALLMARK_UNFOLDED_PROTEIN_RESPONSE	1	9.16319	61	53
HALLMARK_UV_RESPONSE_DN	1	12.2815	83	54
HALLMARK_UV_RESPONSE_UP	1	10.4159	62	52
HP_ABNORMAL_CARTILAGE_MORPHOLOGY	1	7.34634	26	23

### Sheet: Rare PTV removing DCBLD2
SetID	P.value	Q	N.Marker.All	N.Marker.Test
HALLMARK_MYC_TARGETS_V1	0.00300227	1177.25	56	52
HALLMARK_MTORC1_SIGNALING	0.00454269	1434.91	86	77
GOBP_REGULATION_OF_CARTILAGE_DEVELOPMENT	0.00530003	589.741	16	15
HALLMARK_INTERFERON_ALPHA_RESPONSE	0.00702554	1185.84	68	62
HALLMARK_TNFA_SIGNALING_VIA_NFKB	0.00753729	902.265	60	44
HALLMARK_E2F_TARGETS	0.0235527	1496.54	130	116
HALLMARK_INTERFERON_GAMMA_RESPONSE	0.0312739	1492.62	128	116
HALLMARK_PI3K_AKT_MTOR_SIGNALING	0.0352612	592.157	45	36
HALLMARK_IL2_STAT5_SIGNALING	0.0411994	1214.68	103	96
GOBP_CARTILAGE_DEVELOPMENT	0.102888	898.223	88	82
HALLMARK_CHOLESTEROL_HOMEOSTASIS	0.107008	299.945	32	28
HALLMARK_REACTIVE_OXYGEN_SPECIES_PATHWAY	0.1893	295.034	25	25
HALLMARK_COMPLEMENT	0.203203	1485.74	158	133
HALLMARK_ANDROGEN_RESPONSE	0.26308	618.363	62	59
HALLMARK_GLYCOLYSIS	0.318267	1217.45	146	139
HALLMARK_HYPOXIA	0.417214	861.954	97	92
HALLMARK_ALLOGRAFT_REJECTION	0.491174	614.472	76	71
HALLMARK_HEME_METABOLISM	0.667598	580.34	100	80
HALLMARK_KRAS_SIGNALING_UP	0.744313	614.62	104	94
HALLMARK_PROTEIN_SECRETION	0.835953	310.569	72	54
HALLMARK_SPERMATOGENESIS	0.861172	597.799	103	87
HALLMARK_EPITHELIAL_MESENCHYMAL_TRANSITION	0.871749	909.776	164	132
HALLMARK_INFLAMMATORY_RESPONSE	0.897738	607.312	99	86
HALLMARK_APICAL_JUNCTION	0.958362	618.789	132	110
HALLMARK_MYOGENESIS	0.958559	1219.68	190	180
HALLMARK_COAGULATION	0.965878	620.811	121	105
HALLMARK_PEROXISOME	0.98411	320.51	64	61
HALLMARK_BILE_ACID_METABOLISM	0.991921	638.091	123	113
HALLMARK_MITOTIC_SPINDLE	0.992631	924.372	216	168
HALLMARK_NOTCH_SIGNALING	0.995585	0.406361	4	3
HALLMARK_P53_PATHWAY	0.99634	315.99	73	67
HALLMARK_APOPTOSIS	0.997086	320.887	77	71
HALLMARK_ESTROGEN_RESPONSE_LATE	0.997672	628.956	130	119
HALLMARK_DNA_REPAIR	0.999915	276.597	85	75
HALLMARK_HEDGEHOG_SIGNALING	0.999993	0.710687	14	7
HALLMARK_TGF_BETA_SIGNALING	0.999996	1.34718	12	9
HALLMARK_XENOBIOTIC_METABOLISM	0.999999	564.093	160	141
HALLMARK_KRAS_SIGNALING_DN	1	594.921	169	145
HALLMARK_WNT_BETA_CATENIN_SIGNALING	1	2.54415	16	13
HALLMARK_ANGIOGENESIS	1	1.74153	14	11
HALLMARK_PANCREAS_BETA_CELLS	1	1.87181	11	11
HALLMARK_G2M_CHECKPOINT	1	309.372	129	104
HALLMARK_ADIPOGENESIS	1	274.345	145	110
HALLMARK_APICAL_SURFACE	1	8.68628	31	27
HALLMARK_ESTROGEN_RESPONSE_EARLY	1	31.8134	130	115
HALLMARK_FATTY_ACID_METABOLISM	1	333.913	131	119
HALLMARK_IL6_JAK_STAT3_SIGNALING	1	9.62014	36	34
HALLMARK_MYC_TARGETS_V2	1	9.81503	46	46
HALLMARK_OXIDATIVE_PHOSPHORYLATION	1	24.8669	105	97
HALLMARK_UNFOLDED_PROTEIN_RESPONSE	1	9.16319	61	53
HALLMARK_UV_RESPONSE_DN	1	12.2815	83	54
HALLMARK_UV_RESPONSE_UP	1	10.4159	62	52
HP_ABNORMAL_CARTILAGE_MORPHOLOGY	1	7.34634	26	23

### Sheet: Recessive model
SetID	P.value	Q	N.Marker.All	N.Marker.Test
HALLMARK_TNFA_SIGNALING_VIA_NFKB	0.00558019	1465.14	366	23
HALLMARK_APOPTOSIS	0.00715284	3604.89	289	41
HALLMARK_COAGULATION	0.0160753	1184.79	475	50
HALLMARK_ALLOGRAFT_REJECTION	0.0235615	1190.31	335	55
HALLMARK_INTERFERON_ALPHA_RESPONSE	0.0245806	872.731	131	15
HALLMARK_INTERFERON_GAMMA_RESPONSE	0.0418348	876.598	318	31
HALLMARK_ESTROGEN_RESPONSE_LATE	0.0677204	1792.33	836	96
HALLMARK_DNA_REPAIR	0.0909459	908.655	280	30
HALLMARK_XENOBIOTIC_METABOLISM	0.0923356	1036.25	429	51
HALLMARK_COMPLEMENT	0.129148	1154.01	722	65
HALLMARK_KRAS_SIGNALING_UP	0.160164	941.052	411	45
HALLMARK_MTORC1_SIGNALING	0.174385	439.092	176	20
HALLMARK_IL2_STAT5_SIGNALING	0.201583	1413.67	579	62
HALLMARK_HYPOXIA	0.258371	630.239	403	49
HALLMARK_HEME_METABOLISM	0.389246	1154.25	693	88
HALLMARK_SPERMATOGENESIS	0.473696	624.928	485	64
HALLMARK_HEDGEHOG_SIGNALING	0.574103	230.858	188	26
HALLMARK_KRAS_SIGNALING_DN	0.670298	1264.57	1214	120
HALLMARK_APICAL_JUNCTION	0.679176	1287.28	1237	120
HALLMARK_ADIPOGENESIS	0.890743	455.706	532	68
HALLMARK_EPITHELIAL_MESENCHYMAL_TRANSITION	0.958582	1219.12	1625	147
HALLMARK_MYOGENESIS	0.963435	1903.63	2049	204
HALLMARK_NOTCH_SIGNALING	0.986344	0.396198	35	4
HALLMARK_UV_RESPONSE_DN	0.98812	659.594	910	116
HALLMARK_PANCREAS_BETA_CELLS	0.991325	2.28939	55	5
HALLMARK_ESTROGEN_RESPONSE_EARLY	0.994576	897.519	1287	135
HALLMARK_G2M_CHECKPOINT	0.997731	614.572	791	100
HALLMARK_REACTIVE_OXYGEN_SPECIES_PATHWAY	0.999684	6.24954	168	12
HALLMARK_ANGIOGENESIS	0.999779	1.3777	119	10
HALLMARK_PEROXISOME	0.9998	15.6735	139	16
HALLMARK_CHOLESTEROL_HOMEOSTASIS	0.999845	7.33809	113	11
HALLMARK_ANDROGEN_RESPONSE	0.999865	39.343	207	25
HALLMARK_MYC_TARGETS_V1	0.999907	13.2703	182	20
HALLMARK_PROTEIN_SECRETION	0.999922	34.363	281	28
HALLMARK_MYC_TARGETS_V2	0.999968	38.1748	307	28
HALLMARK_IL6_JAK_STAT3_SIGNALING	0.999971	4.94266	133	15
HALLMARK_E2F_TARGETS	0.999984	126.709	647	62
GOBP_REGULATION_OF_CARTILAGE_DEVELOPMENT	0.999995	6.84838	156	17
HALLMARK_MITOTIC_SPINDLE	0.999999	814.029	1932	167
HALLMARK_WNT_BETA_CATENIN_SIGNALING	0.999999	7.87281	176	19
HALLMARK_PI3K_AKT_MTOR_SIGNALING	0.999999	43.8935	223	30
HALLMARK_TGF_BETA_SIGNALING	1	8.32546	209	19
HP_ABNORMAL_CARTILAGE_MORPHOLOGY	1	8.11688	245	22
GOBP_CARTILAGE_DEVELOPMENT	1	14.8639	478	44
HALLMARK_APICAL_SURFACE	1	27.4725	299	50
HALLMARK_BILE_ACID_METABOLISM	1	12.8485	413	54
HALLMARK_FATTY_ACID_METABOLISM	1	12.7391	256	36
HALLMARK_GLYCOLYSIS	1	39.5085	678	78
HALLMARK_INFLAMMATORY_RESPONSE	1	12.3331	333	45
HALLMARK_OXIDATIVE_PHOSPHORYLATION	1	6.78202	216	26
HALLMARK_P53_PATHWAY	1	18.1245	356	50
HALLMARK_UNFOLDED_PROTEIN_RESPONSE	1	10.2266	275	30
HALLMARK_UV_RESPONSE_UP	1	8.59449	192	32

### Sheet: Synonymous model
SetID	P.value	Q	N.Marker.All	N.Marker.Test
HALLMARK_IL6_JAK_STAT3_SIGNALING	0.00712807	5198.16	429	404
HALLMARK_ANGIOGENESIS	0.015894	4822.44	326	295
HALLMARK_TNFA_SIGNALING_VIA_NFKB	0.0253859	10674.7	1003	948
HALLMARK_XENOBIOTIC_METABOLISM	0.0831454	11705.9	1110	1062
GOBP_REGULATION_OF_CARTILAGE_DEVELOPMENT	0.0966248	4274.19	395	382
HALLMARK_UV_RESPONSE_UP	0.129786	7857.99	787	745
HALLMARK_OXIDATIVE_PHOSPHORYLATION	0.174582	7657.79	730	690
HALLMARK_MYOGENESIS	0.212847	20044.1	2035	1922
HALLMARK_HEDGEHOG_SIGNALING	0.290664	3884.68	394	373
HALLMARK_PI3K_AKT_MTOR_SIGNALING	0.370903	6061.53	615	587
HALLMARK_APOPTOSIS	0.448419	7791.73	810	775
HP_ABNORMAL_CARTILAGE_MORPHOLOGY	0.485204	3211.3	352	328
HALLMARK_ALLOGRAFT_REJECTION	0.531856	10084.7	1041	994
HALLMARK_SPERMATOGENESIS	0.58115	7038.5	770	731
HALLMARK_UV_RESPONSE_DN	0.618264	13641.9	1519	1410
HALLMARK_REACTIVE_OXYGEN_SPECIES_PATHWAY	0.641728	2321.13	256	253
HALLMARK_HYPOXIA	0.72316	11204.9	1224	1185
HALLMARK_EPITHELIAL_MESENCHYMAL_TRANSITION	0.788786	17899	1998	1853
HALLMARK_MYC_TARGETS_V1	0.849643	7638.15	864	835
HALLMARK_KRAS_SIGNALING_DN	0.859583	14235.8	1620	1551
HALLMARK_INFLAMMATORY_RESPONSE	0.87008	9833.33	1166	1119
HALLMARK_WNT_BETA_CATENIN_SIGNALING	0.883743	3319.66	430	410
HALLMARK_ANDROGEN_RESPONSE	0.931877	5259.89	632	614
HALLMARK_CHOLESTEROL_HOMEOSTASIS	0.935466	3975.78	481	460
HALLMARK_TGF_BETA_SIGNALING	0.938752	3380.63	425	415
HALLMARK_NOTCH_SIGNALING	0.959033	1865.96	280	269
HALLMARK_MYC_TARGETS_V2	0.966493	2860.99	375	361
HALLMARK_APICAL_JUNCTION	0.971635	15045.5	1750	1689
HALLMARK_IL2_STAT5_SIGNALING	0.973364	11741	1353	1306
HALLMARK_MITOTIC_SPINDLE	0.981283	20440.9	2411	2285
HALLMARK_HEME_METABOLISM	0.981573	9784.37	1181	1130
HALLMARK_ADIPOGENESIS	0.984065	9669.35	1156	1120
HALLMARK_UNFOLDED_PROTEIN_RESPONSE	0.985816	5166.3	656	632
HALLMARK_DNA_REPAIR	0.994855	5534.85	724	699
HALLMARK_PROTEIN_SECRETION	0.996904	4779.64	613	590
GOBP_CARTILAGE_DEVELOPMENT	0.997542	8427.19	1137	1066
HALLMARK_GLYCOLYSIS	0.997813	10481.9	1359	1294
HALLMARK_P53_PATHWAY	0.998678	9212.54	1154	1102
HALLMARK_COMPLEMENT	0.998682	10821.6	1389	1320
HALLMARK_COAGULATION	0.999011	7489.6	998	950
HALLMARK_MTORC1_SIGNALING	0.99936	6619.98	917	870
HALLMARK_INTERFERON_GAMMA_RESPONSE	0.999472	8827.05	1211	1158
HALLMARK_PEROXISOME	0.999547	4148.94	608	582
HALLMARK_ESTROGEN_RESPONSE_LATE	0.999727	10076.6	1347	1295
HALLMARK_G2M_CHECKPOINT	0.999897	10277.2	1448	1387
HALLMARK_APICAL_SURFACE	0.999988	2395.37	385	371
HALLMARK_INTERFERON_ALPHA_RESPONSE	0.999996	3390.03	565	537
HALLMARK_BILE_ACID_METABOLISM	0.999998	4749.58	756	718
HALLMARK_E2F_TARGETS	1	8134.76	1260	1226
HALLMARK_ESTROGEN_RESPONSE_EARLY	1	12206	1729	1663
HALLMARK_KRAS_SIGNALING_UP	1	7693.09	1174	1139
HALLMARK_FATTY_ACID_METABOLISM	1	4551.42	763	737
HALLMARK_PANCREAS_BETA_CELLS	1	370.996	152	146
