## Supplementary material for "Ultra-Rare Genetic Variation in Relapsing Polychondritis: A Whole-Exome Sequencing Study": Supplemental Table 11 Pathway Analysis Top Hits.xlsx

### Sheet: DCBLD2 included
	Ultra-rare damaging model	Rare damaging model	Rare PTV model	Recessive model	Synonymous model
GSEA_p
1st	HALLMARK_APICAL_SURFACE	HALLMARK_APICAL_SURFACE	HALLMARK_INFLAMMATORY_RESPONSE	HALLMARK_COAGULATION	HALLMARK_INTERFERON_ALPHA_RESPONSE
nominal p	0	0	0.00100604	0.0304397	0
FWER p	0.016	0.009	0.405	0.21	0.373
2nd	HALLMARK_HEDGEHOG_SIGNALING	HALLMARK_INFLAMMATORY_RESPONSE	HALLMARK_KRAS_SIGNALING_UP	HALLMARK_HYPOXIA	HALLMARK_ANGIOGENESIS
nominal p	0.0390545	0	0.0140421	0.0160428	0.0672691
FWER p	0.307	0.587	0.508	0.365	0.484
3rd	HALLMARK_INFLAMMATORY_RESPONSE	HALLMARK_KRAS_SIGNALING_UP	HALLMARK_MYC_TARGETS_V1	HALLMARK_COMPLEMENT	HALLMARK_IL6_JAK_STAT3_SIGNALING
nominal p	0.003003	0.003	0.0244648	0.185423	0.011
FWER p	0.712	0.705	0.713	0.969	0.497
SKAT_robust
1st	HALLMARK_INFLAMMATORY_RESPONSE	HALLMARK_ANGIOGENESIS	HALLMARK_MYC_TARGETS_V1	HALLMARK_TNFA_SIGNALING_VIA_NFKB	HALLMARK_IL6_JAK_STAT3_SIGNALING
nominal p	0.000684306	0.0235676	0.00300227	0.00558019	0.00712807
2nd	HALLMARK_APICAL_SURFACE	HALLMARK_INFLAMMATORY_RESPONSE	HALLMARK_MTORC1_SIGNALING	HALLMARK_APOPTOSIS	HALLMARK_ANGIOGENESIS
nominal p	0.00277968	0.0254068	0.00454269	0.00715284	0.015894
3rd	HALLMARK_COMPLEMENT	HALLMARK_MYC_TARGETS_V1	GOBP_REGULATION_OF_CARTILAGE_DEVELOPMENT	HALLMARK_COAGULATION	HALLMARK_TNFA_SIGNALING_VIA_NFKB
nominal p	0.00387274	0.0733314	0.00530003	0.0160753	0.0253859
Bonferroni correction threshold: 0.00094
unweighted HC
1st	HALLMARK_APICAL_SURFACE	HALLMARK_APICAL_SURFACE	HALLMARK_APICAL_SURFACE	HALLMARK_TNFA_SIGNALING_VIA_NFKB	HALLMARK_IL6_JAK_STAT3_SIGNALING
p values	0	0.109	0.078	0.584	0.363
2nd	HALLMARK_KRAS_SIGNALING_UP	HALLMARK_KRAS_SIGNALING_UP	HALLMARK_KRAS_SIGNALING_UP	HALLMARK_COAGULATION	HALLMARK_INTERFERON_ALPHA_RESPONSE
p values	0	0.228	0.142	0.77	0.44
3rd	HALLMARK_INFLAMMATORY_RESPONSE	HALLMARK_INFLAMMATORY_RESPONSE	HALLMARK_INFLAMMATORY_RESPONSE	HALLMARK_HYPOXIA	HALLMARK_IL2_STAT5_SIGNALING
p values	0	0.302	0.229	0.923	0.571
Controlled for multiplicity by minP
wHC by GI
1st	HALLMARK_APICAL_SURFACE	HALLMARK_APICAL_SURFACE	HALLMARK_APICAL_SURFACE	HALLMARK_APICAL_SURFACE	HALLMARK_APICAL_SURFACE
p values	0.074	0.074	0	0.074	0.074
2nd	HALLMARK_KRAS_SIGNALING_UP	HALLMARK_KRAS_SIGNALING_UP	HALLMARK_KRAS_SIGNALING_UP	HALLMARK_KRAS_SIGNALING_UP	HALLMARK_KRAS_SIGNALING_UP
p values	0.074	0.074	0.047	0.074	0.074
3rd	HALLMARK_INFLAMMATORY_RESPONSE	HALLMARK_INFLAMMATORY_RESPONSE	HALLMARK_INFLAMMATORY_RESPONSE	HALLMARK_INFLAMMATORY_RESPONSE	HALLMARK_INFLAMMATORY_RESPONSE
p values	0.224	0.224	0.116	0.224	0.224
Controlled for multiplicity by minP
wHC by degree centrality
1st	HALLMARK_TNFA_SIGNALING_VIA_NFKB	HALLMARK_TNFA_SIGNALING_VIA_NFKB	HALLMARK_MYC_TARGETS_V1	HALLMARK_TNFA_SIGNALING_VIA_NFKB	HALLMARK_TNFA_SIGNALING_VIA_NFKB
p values	0.039	0.039	0.454	0.039	0.039
2nd	HALLMARK_G2M_CHECKPOINT	HALLMARK_G2M_CHECKPOINT	HALLMARK_APICAL_SURFACE	HALLMARK_G2M_CHECKPOINT	HALLMARK_G2M_CHECKPOINT
p values	0.61	0.61	0.918	0.61	0.61
3rd	HALLMARK_INFLAMMATORY_RESPONSE	HALLMARK_INFLAMMATORY_RESPONSE	HALLMARK_E2F_TARGETS	HALLMARK_INFLAMMATORY_RESPONSE	HALLMARK_INFLAMMATORY_RESPONSE
p values	0.646	0.646	0.934	0.646	0.646
Controlled for multiplicity by minP
wHC by eigenector centrality
1st	HALLMARK_TNFA_SIGNALING_VIA_NFKB	HALLMARK_TNFA_SIGNALING_VIA_NFKB	HALLMARK_APICAL_SURFACE	HALLMARK_TNFA_SIGNALING_VIA_NFKB	HALLMARK_TNFA_SIGNALING_VIA_NFKB
p values	0	0	0.097	0	0
2nd	HALLMARK_APICAL_SURFACE	HALLMARK_APICAL_SURFACE	HALLMARK_E2F_TARGETS	HALLMARK_APICAL_SURFACE	HALLMARK_APICAL_SURFACE
p values	0.13	0.13	0.922	0.13	0.13
3rd	HALLMARK_G2M_CHECKPOINT	HALLMARK_G2M_CHECKPOINT	HALLMARK_MYC_TARGETS_V1	HALLMARK_G2M_CHECKPOINT	HALLMARK_G2M_CHECKPOINT
p values	0.385	0.385	0.948	0.385	0.385
Controlled for multiplicity by minP
wHC by PageRank Centrality
1st	HALLMARK_APICAL_SURFACE	HALLMARK_APICAL_SURFACE	HALLMARK_APICAL_SURFACE	HALLMARK_APICAL_SURFACE	HALLMARK_APICAL_SURFACE
p values	0.147	0.147	0.079	0.147	0.147
2nd	HALLMARK_INFLAMMATORY_RESPONSE	HALLMARK_INFLAMMATORY_RESPONSE	HALLMARK_KRAS_SIGNALING_UP	HALLMARK_INFLAMMATORY_RESPONSE	HALLMARK_INFLAMMATORY_RESPONSE
p values	0.147	0.147	0.211	0.147	0.147
3rd	HALLMARK_TNFA_SIGNALING_VIA_NFKB	HALLMARK_TNFA_SIGNALING_VIA_NFKB	HALLMARK_INFLAMMATORY_RESPONSE	HALLMARK_TNFA_SIGNALING_VIA_NFKB	HALLMARK_TNFA_SIGNALING_VIA_NFKB
p values	0.176	0.176	0.293	0.176	0.176
Controlled for multiplicity by minP

### Sheet: DCBLD2 removed
	Ultra-rare damaging model	Rare damaging model	Rare PTV model
GSEA_p
1st	HALLMARK_HEDGEHOG_SIGNALING	HALLMARK_TNFA_SIGNALING_VIA_NFKB	HALLMARK_MYC_TARGETS_V1
nominal p	0.0263425	0.006	0.0183673
FWER p	0.304	0.777	0.368
2nd	HALLMARK_HEME_METABOLISM	HALLMARK_MITOTIC_SPINDLE	HALLMARK_TNFA_SIGNALING_VIA_NFKB
nominal p	0.021	0.027	0.0954357
FWER p	0.979	0.875	0.816
3rd	HALLMARK_EPITHELIAL_MESENCHYMAL_TRANSITION	HALLMARK_MYC_TARGETS_V1	HALLMARK_ANDROGEN_RESPONSE
nominal p	0.056	0.019	0.102249
FWER p	1	0.896	0.836
SKAT_robust
1st	HALLMARK_COMPLEMENT	HALLMARK_ANGIOGENESIS	HALLMARK_MYC_TARGETS_V1
nominal p	0.00387274	0.0235676	0.00300227
2nd	HALLMARK_FATTY_ACID_METABOLISM	HALLMARK_MYC_TARGETS_V1	HALLMARK_MTORC1_SIGNALING
nominal p	0.0121728	0.0733314	0.00454269
3rd	HALLMARK_APOPTOSIS	GOBP_REGULATION_OF_CARTILAGE_DEVELOPMENT	GOBP_REGULATION_OF_CARTILAGE_DEVELOPMENT
nominal p	0.0123183	0.0979324	0.302
Bonferroni correction threshold: 0.00094
unweighted HC
1st	HALLMARK_HEDGEHOG_SIGNALING	HALLMARK_TNFA_SIGNALING_VIA_NFKB	HALLMARK_PI3K_AKT_MTOR_SIGNALING
p values	0.614	0.526	0.767
2nd	HALLMARK_FATTY_ACID_METABOLISM	HALLMARK_MITOTIC_SPINDLE	HALLMARK_CHOLESTEROL_HOMEOSTASIS
p values	0.712	0.526	0.874
3rd	HALLMARK_EPITHELIAL_MESENCHYMAL_TRANSITION	HALLMARK_G2M_CHECKPOINT	HALLMARK_UNFOLDED_PROTEIN_RESPONSE
p values	0.958	0.708	0.963
Controlled for multiplicity by minP
wHC by GI
1st	HALLMARK_MITOTIC_SPINDLE	HALLMARK_MITOTIC_SPINDLE	HALLMARK_MYC_TARGETS_V1
p values	0.756	0.756	0.857
2nd	HALLMARK_APICAL_JUNCTION	HALLMARK_APICAL_JUNCTION	HALLMARK_ANDROGEN_RESPONSE
p values	0.831	0.831	0.903
3rd	HALLMARK_G2M_CHECKPOINT	HALLMARK_G2M_CHECKPOINT	HALLMARK_E2F_TARGETS
p values	0.875	0.875	0.903
Controlled for multiplicity by minP
wHC by degree centrality
1st	HALLMARK_TNFA_SIGNALING_VIA_NFKB	HALLMARK_TNFA_SIGNALING_VIA_NFKB	HALLMARK_MYC_TARGETS_V1
p values	0.039	0.039	0.454
2nd	HALLMARK_G2M_CHECKPOINT	HALLMARK_G2M_CHECKPOINT	HALLMARK_E2F_TARGETS
p values	0.61	0.61	0.935
3rd	HALLMARK_INFLAMMATORY_RESPONSE	HALLMARK_INFLAMMATORY_RESPONSE	GOBP_REGULATION_OF_CARTILAGE_DEVELOPMENT
p values	0.646	0.646	0.983
Controlled for multiplicity by minP
wHC by eigenector centrality
1st	HALLMARK_TNFA_SIGNALING_VIA_NFKB	HALLMARK_TNFA_SIGNALING_VIA_NFKB	HALLMARK_E2F_TARGETS
p values	0	0	0.928
2nd	HALLMARK_G2M_CHECKPOINT	HALLMARK_G2M_CHECKPOINT	HALLMARK_CHOLESTEROL_HOMEOSTASIS
p values	0.388	0.388	0.949
3rd	HALLMARK_MITOTIC_SPINDLE	HALLMARK_MITOTIC_SPINDLE	HALLMARK_MYC_TARGETS_V1
p values	0.809	0.809	0.949
Controlled for multiplicity by minP
wHC by PageRank Centrality
1st	HALLMARK_TNFA_SIGNALING_VIA_NFKB	HALLMARK_TNFA_SIGNALING_VIA_NFKB	HALLMARK_E2F_TARGETS
p values	0.18	0.18	0.444
2nd	HALLMARK_INFLAMMATORY_RESPONSE	HALLMARK_INFLAMMATORY_RESPONSE	HALLMARK_MYC_TARGETS_V1
p values	0.526	0.526	0.774
3rd	HALLMARK_MITOTIC_SPINDLE	HALLMARK_MITOTIC_SPINDLE	HALLMARK_GLYCOLYSIS
p values	0.627	0.627	0.964
Controlled for multiplicity by minP
